# Using brain cell-type-specific protein interactomes to interpret genetic data in schizophrenia

**DOI:** 10.1101/2021.10.07.21264568

**Authors:** Yu-Han H. Hsu, Eugeniu Nacu, Ruize Liu, Greta Pintacuda, April Kim, Kalliopi Tsafou, Natalie Petrossian, William Crotty, Jung Min Suh, Jackson Riseman, Jacqueline M. Martin, Julia C. Biagini, Joshua K.T. Ching, Edyta Malolepsza, Taibo Li, Tarjinder Singh, Tian Ge, Shawn B. Egri, Benjamin Tanenbaum, Caroline R. Stanclift, Annie M. Apffel, Schizophrenia Working Group of the Psychiatric Genomics Consortium, Stanley Global Asia Initiatives, Steven A. Carr, Monica Schenone, Jake Jaffe, Nadine Fornelos, Hailiang Huang, Kevin C. Eggan, Kasper Lage

## Abstract

Genetics have nominated many schizophrenia risk genes that lack functional interpretation. To empower such interpretation, we executed interaction proteomics for six risk genes in human induced neurons and found the resulting protein network to be enriched for common variant risk of schizophrenia in Europeans and East Asians. The network is down-regulated in layer 5/6 cortical neurons of patients and can complement fine-mapping and eQTL data to prioritize additional genes in GWAS loci. A sub-network centered on HCN1 is enriched for common variant risk and also contains proteins (HCN4 and AKAP11) enriched for rare protein-truncating mutations in patients with schizophrenia and bipolar disease. Our findings establish brain cell-type-specific interactomes as an organizing framework to facilitate interpretation of genetic and transcriptomic data in schizophrenia and psychiatric diseases.

**One Sentence Summary:** Neuronal protein interactomes is an organizing framework for integrating genetic and transcriptomic data in schizophrenia.
