## Supplementary Tables for "Using brain cell-type-specific protein interactomes to interpret genetic data in schizophrenia": SCZ_Data_S1.xlsx

### Sheet: Overview
Data S1. Details of index gene selection procedure.
Sheet name	Description
Index gene selection	Genes included at each step (corresponding to Sets 1-3) of index gene selection process
SNP-to-gene mapping	Genes mapped from 124 LD-independent, non-MHC region, autosomal SNPs with combined P-value < 5e-8 in PGC SCZ GWAS (phase 2)
Long-range interactions	Evidence of long-range interactions for single protein-coding gene loci in "SNP-to-gene mapping" sheet

### Sheet: Index gene selection
Genes included at each step (corresponding to Sets 1-3) of index gene selection process. Set 1, 445 genes mapped from non-MHC region SNPs (see "SNP-to-gene mapping" sheet) + SYNGAP1 in MHC region; Set 2, 37 genes in single protein-coding gene loci + SYNGAP1; Set 3, 11 index genes selected for proteomic experiments based on orthogonal evidence; BrainSpan, genes found in BrainSpan frontal cortex ex…
Gene	Set 1	Set 2	Set 3	BrainSpan	Orthogonal evidence [PMID]
CACNA1C	TRUE	TRUE	TRUE	TRUE	sequencing [22106044], protein complex [25056061, 23453885, 18711365]
CACNB2	TRUE	TRUE	TRUE	TRUE	protein complex [25056061, 23453885, 18711365]
CSMD1	TRUE	TRUE	TRUE	TRUE	sequencing [24410847]
CUL3	TRUE	TRUE	TRUE	TRUE	sequencing [26402605]
GRIN2A	TRUE	TRUE	TRUE	TRUE	sequencing [23933820]
HCN1	TRUE	TRUE	TRUE	TRUE	functional [26966193]
RIMS1	TRUE	TRUE	TRUE	TRUE	protein complex [25056061, 23453885, 18711365]
SATB2	TRUE	TRUE	TRUE	TRUE	sequencing [28135719, 24301056, 25885067]
SYNGAP1	TRUE	TRUE	TRUE	TRUE	sequencing [26402605, 19196676, 28135719]
TCF4	TRUE	TRUE	TRUE	TRUE	sequencing [28135719, 17436255]
ZNF804A	TRUE	TRUE	TRUE	TRUE	high-density genotyping [20368704]
ATP2A2	TRUE	TRUE	FALSE	TRUE
BCL11B	TRUE	TRUE	FALSE	TRUE
C11orf87	TRUE	TRUE	FALSE	TRUE
CNTN4	TRUE	TRUE	FALSE	TRUE
DPYD	TRUE	TRUE	FALSE	FALSE
EPC2	TRUE	TRUE	FALSE	TRUE
FUT9	TRUE	TRUE	FALSE	TRUE
GALNT10	TRUE	TRUE	FALSE	TRUE
GPM6A	TRUE	TRUE	FALSE	TRUE
GRAMD1B	TRUE	TRUE	FALSE	TRUE
IGSF9B	TRUE	TRUE	FALSE	TRUE
IMMP2L	TRUE	TRUE	FALSE	TRUE
MAD1L1	TRUE	TRUE	FALSE	TRUE
MAN2A1	TRUE	TRUE	FALSE	TRUE
MMP16	TRUE	TRUE	FALSE	TRUE
NT5C2	TRUE	TRUE	FALSE	TRUE
PRKD1	TRUE	TRUE	FALSE	TRUE
RGS6	TRUE	TRUE	FALSE	TRUE
SDCCAG8	TRUE	TRUE	FALSE	TRUE
SLC39A8	TRUE	TRUE	FALSE	TRUE
SNX19	TRUE	TRUE	FALSE	TRUE
SPATA31D1	TRUE	TRUE	FALSE	FALSE
TBC1D5	TRUE	TRUE	FALSE	TRUE
TMTC1	TRUE	TRUE	FALSE	TRUE
TRANK1	TRUE	TRUE	FALSE	FALSE
TSNARE1	TRUE	TRUE	FALSE	TRUE
ZNF536	TRUE	TRUE	FALSE	TRUE
ABCB9	TRUE	FALSE	FALSE	TRUE
ACD	TRUE	FALSE	FALSE	TRUE
ACTR5	TRUE	FALSE	FALSE	TRUE
ADAMTSL3	TRUE	FALSE	FALSE	TRUE
AGPHD1	TRUE	FALSE	FALSE	FALSE
AKT3	TRUE	FALSE	FALSE	TRUE
ALDOA	TRUE	FALSE	FALSE	TRUE
AMBRA1	TRUE	FALSE	FALSE	TRUE
ANKK1	TRUE	FALSE	FALSE	TRUE
ANKRD44	TRUE	FALSE	FALSE	TRUE
ANKRD63	TRUE	FALSE	FALSE	FALSE
ANP32E	TRUE	FALSE	FALSE	TRUE
APH1A	TRUE	FALSE	FALSE	TRUE
APOPT1	TRUE	FALSE	FALSE	TRUE
ARHGAP1	TRUE	FALSE	FALSE	TRUE
ARL3	TRUE	FALSE	FALSE	TRUE
ARL6IP4	TRUE	FALSE	FALSE	TRUE
AS3MT	TRUE	FALSE	FALSE	TRUE
ASPHD1	TRUE	FALSE	FALSE	TRUE
ATG13	TRUE	FALSE	FALSE	TRUE
ATPAF2	TRUE	FALSE	FALSE	TRUE
ATXN7	TRUE	FALSE	FALSE	TRUE
BAG5	TRUE	FALSE	FALSE	TRUE
BCL2L12	TRUE	FALSE	FALSE	TRUE
BOLL	TRUE	FALSE	FALSE	TRUE
BTBD18	TRUE	FALSE	FALSE	FALSE
C10orf32	TRUE	FALSE	FALSE	TRUE
C10orf32-AS3MT	TRUE	FALSE	FALSE	FALSE
C11orf31	TRUE	FALSE	FALSE	TRUE
C12orf65	TRUE	FALSE	FALSE	TRUE
C15orf52	TRUE	FALSE	FALSE	TRUE
C15orf56	TRUE	FALSE	FALSE	FALSE
C16orf86	TRUE	FALSE	FALSE	FALSE
C16orf92	TRUE	FALSE	FALSE	FALSE
C1orf51	TRUE	FALSE	FALSE	TRUE
C1orf54	TRUE	FALSE	FALSE	TRUE
C2orf47	TRUE	FALSE	FALSE	TRUE
C2orf69	TRUE	FALSE	FALSE	TRUE
C2orf82	TRUE	FALSE	FALSE	TRUE
C3orf49	TRUE	FALSE	FALSE	TRUE
C4orf27	TRUE	FALSE	FALSE	TRUE
CA14	TRUE	FALSE	FALSE	TRUE
CACNA1C-AS4	TRUE	FALSE	FALSE	FALSE
CACNA1C-IT3	TRUE	FALSE	FALSE	FALSE
CACNA1I	TRUE	FALSE	FALSE	TRUE
CALHM1	TRUE	FALSE	FALSE	TRUE
CALHM2	TRUE	FALSE	FALSE	TRUE
CD14	TRUE	FALSE	FALSE	TRUE
CD34	TRUE	FALSE	FALSE	TRUE
CD46	TRUE	FALSE	FALSE	TRUE
CDC23	TRUE	FALSE	FALSE	TRUE
CDC25C	TRUE	FALSE	FALSE	TRUE
CDIPT	TRUE	FALSE	FALSE	TRUE
CDK2AP1	TRUE	FALSE	FALSE	TRUE
CENPM	TRUE	FALSE	FALSE	TRUE
CENPT	TRUE	FALSE	FALSE	TRUE
CHADL	TRUE	FALSE	FALSE	FALSE
CHRM4	TRUE	FALSE	FALSE	TRUE
CHRNA3	TRUE	FALSE	FALSE	TRUE
CHRNA5	TRUE	FALSE	FALSE	TRUE
CHRNB4	TRUE	FALSE	FALSE	TRUE
CILP2	TRUE	FALSE	FALSE	TRUE
CKAP5	TRUE	FALSE	FALSE	TRUE
CKB	TRUE	FALSE	FALSE	TRUE
CLCN3	TRUE	FALSE	FALSE	TRUE
CLP1	TRUE	FALSE	FALSE	TRUE
CLU	TRUE	FALSE	FALSE	TRUE
CNNM2	TRUE	FALSE	FALSE	TRUE
CNOT1	TRUE	FALSE	FALSE	TRUE
COQ10B	TRUE	FALSE	FALSE	TRUE
CORO1A	TRUE	FALSE	FALSE	TRUE
CR1L	TRUE	FALSE	FALSE	FALSE
CREB3L1	TRUE	FALSE	FALSE	TRUE
CTCF	TRUE	FALSE	FALSE	TRUE
CTNND1	TRUE	FALSE	FALSE	TRUE
CTRL	TRUE	FALSE	FALSE	TRUE
CYP17A1	TRUE	FALSE	FALSE	TRUE
CYP26B1	TRUE	FALSE	FALSE	TRUE
CYP2D6	TRUE	FALSE	FALSE	FALSE
CYP2D7P1	TRUE	FALSE	FALSE	TRUE
DDX28	TRUE	FALSE	FALSE	TRUE
DFNA5	TRUE	FALSE	FALSE	TRUE
DGKI	TRUE	FALSE	FALSE	TRUE
DGKZ	TRUE	FALSE	FALSE	TRUE
DISP2	TRUE	FALSE	FALSE	TRUE
DNAJC19	TRUE	FALSE	FALSE	TRUE
DND1	TRUE	FALSE	FALSE	TRUE
DNM1P41	TRUE	FALSE	FALSE	FALSE
DOC2A	TRUE	FALSE	FALSE	TRUE
DPEP2	TRUE	FALSE	FALSE	TRUE
DPEP3	TRUE	FALSE	FALSE	TRUE
DPP4	TRUE	FALSE	FALSE	TRUE
DPYD-AS1	TRUE	FALSE	FALSE	FALSE
DRD2	TRUE	FALSE	FALSE	TRUE
DRG2	TRUE	FALSE	FALSE	TRUE
DUS2L	TRUE	FALSE	FALSE	TRUE
EDC4	TRUE	FALSE	FALSE	TRUE
EFHD1	TRUE	FALSE	FALSE	TRUE
EFTUD1P1	TRUE	FALSE	FALSE	FALSE
EGR1	TRUE	FALSE	FALSE	TRUE
ENKD1	TRUE	FALSE	FALSE	FALSE
EP300	TRUE	FALSE	FALSE	TRUE
EPHX2	TRUE	FALSE	FALSE	TRUE
ESAM	TRUE	FALSE	FALSE	TRUE
ESRP2	TRUE	FALSE	FALSE	TRUE
ETF1	TRUE	FALSE	FALSE	TRUE
EXOC6B	TRUE	FALSE	FALSE	FALSE
F2	TRUE	FALSE	FALSE	TRUE
FAM109B	TRUE	FALSE	FALSE	FALSE
FAM53C	TRUE	FALSE	FALSE	TRUE
FAM57B	TRUE	FALSE	FALSE	TRUE
FAM5B	TRUE	FALSE	FALSE	TRUE
FANCL	TRUE	FALSE	FALSE	TRUE
FCGRT	TRUE	FALSE	FALSE	TRUE
FES	TRUE	FALSE	FALSE	TRUE
FONG	TRUE	FALSE	FALSE	FALSE
FURIN	TRUE	FALSE	FALSE	TRUE
FXR1	TRUE	FALSE	FALSE	TRUE
GATAD2A	TRUE	FALSE	FALSE	TRUE
GDPD3	TRUE	FALSE	FALSE	TRUE
GFOD2	TRUE	FALSE	FALSE	TRUE
GFRA3	TRUE	FALSE	FALSE	TRUE
GID4	TRUE	FALSE	FALSE	FALSE
GIGYF2	TRUE	FALSE	FALSE	TRUE
GLT8D1	TRUE	FALSE	FALSE	TRUE
GNL3	TRUE	FALSE	FALSE	TRUE
GOLGA6L4	TRUE	FALSE	FALSE	FALSE
GOLGA6L5	TRUE	FALSE	FALSE	TRUE
GPR182	TRUE	FALSE	FALSE	TRUE
GRM3	TRUE	FALSE	FALSE	TRUE
HAPLN4	TRUE	FALSE	FALSE	TRUE
HARBI1	TRUE	FALSE	FALSE	TRUE
HARS	TRUE	FALSE	FALSE	TRUE
HARS2	TRUE	FALSE	FALSE	TRUE
HDDC3	TRUE	FALSE	FALSE	TRUE
HIRIP3	TRUE	FALSE	FALSE	TRUE
HSPA9	TRUE	FALSE	FALSE	TRUE
HSPD1	TRUE	FALSE	FALSE	TRUE
HSPE1	TRUE	FALSE	FALSE	TRUE
HSPE1-MOB4	TRUE	FALSE	FALSE	FALSE
IK	TRUE	FALSE	FALSE	TRUE
INA	TRUE	FALSE	FALSE	TRUE
INO80E	TRUE	FALSE	FALSE	TRUE
IREB2	TRUE	FALSE	FALSE	TRUE
IRF3	TRUE	FALSE	FALSE	TRUE
ITIH1	TRUE	FALSE	FALSE	TRUE
ITIH3	TRUE	FALSE	FALSE	TRUE
ITIH4	TRUE	FALSE	FALSE	TRUE
KCNB1	TRUE	FALSE	FALSE	TRUE
KCNJ13	TRUE	FALSE	FALSE	TRUE
KCTD13	TRUE	FALSE	FALSE	TRUE
KDM3B	TRUE	FALSE	FALSE	TRUE
KDM4A	TRUE	FALSE	FALSE	TRUE
KDM4A-AS1	TRUE	FALSE	FALSE	FALSE
KIAA1324L	TRUE	FALSE	FALSE	TRUE
KLC1	TRUE	FALSE	FALSE	TRUE
L3MBTL2	TRUE	FALSE	FALSE	TRUE
LCAT	TRUE	FALSE	FALSE	TRUE
LHFPL3	TRUE	FALSE	FALSE	TRUE
LHFPL3-AS2	TRUE	FALSE	FALSE	FALSE
LINC00051	TRUE	FALSE	FALSE	TRUE
LINC00634	TRUE	FALSE	FALSE	FALSE
LOC100128239	TRUE	FALSE	FALSE	FALSE
LOC100216545	TRUE	FALSE	FALSE	FALSE
LOC100216546	TRUE	FALSE	FALSE	FALSE
LOC100289673	TRUE	FALSE	FALSE	FALSE
LOC100505474	TRUE	FALSE	FALSE	FALSE
LOC100505679	TRUE	FALSE	FALSE	FALSE
LOC100506874	TRUE	FALSE	FALSE	FALSE
LOC100507091	TRUE	FALSE	FALSE	FALSE
LOC148696	TRUE	FALSE	FALSE	FALSE
LOC283174	TRUE	FALSE	FALSE	TRUE
LOC388152	TRUE	FALSE	FALSE	TRUE
LOC388906	TRUE	FALSE	FALSE	FALSE
LOC440300	TRUE	FALSE	FALSE	FALSE
LOC440356	TRUE	FALSE	FALSE	FALSE
LOC642423	TRUE	FALSE	FALSE	FALSE
LOC729020	TRUE	FALSE	FALSE	FALSE
LRP1	TRUE	FALSE	FALSE	TRUE
LRRC48	TRUE	FALSE	FALSE	TRUE
MAN2A2	TRUE	FALSE	FALSE	TRUE
MAPK3	TRUE	FALSE	FALSE	TRUE
MARK3	TRUE	FALSE	FALSE	TRUE
MARS2	TRUE	FALSE	FALSE	TRUE
MAU2	TRUE	FALSE	FALSE	TRUE
MDK	TRUE	FALSE	FALSE	TRUE
MED19	TRUE	FALSE	FALSE	TRUE
MIR1228	TRUE	FALSE	FALSE	FALSE
MIR1281	TRUE	FALSE	FALSE	FALSE
MIR1307	TRUE	FALSE	FALSE	FALSE
MIR130A	TRUE	FALSE	FALSE	FALSE
MIR137	TRUE	FALSE	FALSE	FALSE
MIR137HG	TRUE	FALSE	FALSE	TRUE
MIR2682	TRUE	FALSE	FALSE	FALSE
MIR29B2	TRUE	FALSE	FALSE	FALSE
MIR29C	TRUE	FALSE	FALSE	FALSE
MIR3160-1	TRUE	FALSE	FALSE	FALSE
MIR3160-2	TRUE	FALSE	FALSE	FALSE
MIR33A	TRUE	FALSE	FALSE	FALSE
MIR33B	TRUE	FALSE	FALSE	FALSE
MIR3655	TRUE	FALSE	FALSE	FALSE
MIR4301	TRUE	FALSE	FALSE	FALSE
MIR4304	TRUE	FALSE	FALSE	FALSE
MIR4529	TRUE	FALSE	FALSE	FALSE
MIR4655	TRUE	FALSE	FALSE	FALSE
MIR4677	TRUE	FALSE	FALSE	FALSE
MIR4688	TRUE	FALSE	FALSE	FALSE
MIR4697	TRUE	FALSE	FALSE	FALSE
MIR5088	TRUE	FALSE	FALSE	FALSE
MIR548AI	TRUE	FALSE	FALSE	FALSE
MIR548AJ2	TRUE	FALSE	FALSE	FALSE
MIR5582	TRUE	FALSE	FALSE	FALSE
MLL5	TRUE	FALSE	FALSE	TRUE
MOB4	TRUE	FALSE	FALSE	TRUE
MORN1	TRUE	FALSE	FALSE	TRUE
MPHOSPH9	TRUE	FALSE	FALSE	TRUE
MPP6	TRUE	FALSE	FALSE	TRUE
MRPS21	TRUE	FALSE	FALSE	TRUE
MSANTD2	TRUE	FALSE	FALSE	TRUE
MSL2	TRUE	FALSE	FALSE	TRUE
MUSTN1	TRUE	FALSE	FALSE	TRUE
MYO15A	TRUE	FALSE	FALSE	TRUE
MYO1A	TRUE	FALSE	FALSE	TRUE
NAB2	TRUE	FALSE	FALSE	TRUE
NAGA	TRUE	FALSE	FALSE	TRUE
NCAN	TRUE	FALSE	FALSE	TRUE
NCK1	TRUE	FALSE	FALSE	TRUE
NDUFA13	TRUE	FALSE	FALSE	TRUE
NDUFA2	TRUE	FALSE	FALSE	TRUE
NDUFA4L2	TRUE	FALSE	FALSE	TRUE
NDUFA6	TRUE	FALSE	FALSE	TRUE
NDUFA6-AS1	TRUE	FALSE	FALSE	FALSE
NEK1	TRUE	FALSE	FALSE	TRUE
NEK4	TRUE	FALSE	FALSE	TRUE
NFATC3	TRUE	FALSE	FALSE	TRUE
NGEF	TRUE	FALSE	FALSE	TRUE
NISCH	TRUE	FALSE	FALSE	TRUE
NMB	TRUE	FALSE	FALSE	TRUE
NOSIP	TRUE	FALSE	FALSE	TRUE
NRGN	TRUE	FALSE	FALSE	TRUE
NRN1L	TRUE	FALSE	FALSE	TRUE
NT5DC2	TRUE	FALSE	FALSE	TRUE
NUTF2	TRUE	FALSE	FALSE	TRUE
NXPH4	TRUE	FALSE	FALSE	TRUE
OGFOD2	TRUE	FALSE	FALSE	TRUE
OSBPL3	TRUE	FALSE	FALSE	TRUE
OTUD7B	TRUE	FALSE	FALSE	TRUE
PAK6	TRUE	FALSE	FALSE	TRUE
PANK4	TRUE	FALSE	FALSE	TRUE
PARD6A	TRUE	FALSE	FALSE	TRUE
PBRM1	TRUE	FALSE	FALSE	TRUE
PBX4	TRUE	FALSE	FALSE	TRUE
PCCB	TRUE	FALSE	FALSE	TRUE
PCDHA1	TRUE	FALSE	FALSE	FALSE
PCDHA10	TRUE	FALSE	FALSE	FALSE
PCDHA11	TRUE	FALSE	FALSE	FALSE
PCDHA12	TRUE	FALSE	FALSE	TRUE
PCDHA13	TRUE	FALSE	FALSE	FALSE
PCDHA2	TRUE	FALSE	FALSE	FALSE
PCDHA3	TRUE	FALSE	FALSE	FALSE
PCDHA4	TRUE	FALSE	FALSE	FALSE
PCDHA5	TRUE	FALSE	FALSE	FALSE
PCDHA6	TRUE	FALSE	FALSE	FALSE
PCDHA7	TRUE	FALSE	FALSE	FALSE
PCDHA8	TRUE	FALSE	FALSE	FALSE
PCDHA9	TRUE	FALSE	FALSE	FALSE
PCGF6	TRUE	FALSE	FALSE	TRUE
PDCD11	TRUE	FALSE	FALSE	TRUE
PEX10	TRUE	FALSE	FALSE	TRUE
PHGR1	TRUE	FALSE	FALSE	FALSE
PITPNM2	TRUE	FALSE	FALSE	TRUE
PLA2G15	TRUE	FALSE	FALSE	TRUE
PLCB2	TRUE	FALSE	FALSE	TRUE
PLCH2	TRUE	FALSE	FALSE	TRUE
PLCL1	TRUE	FALSE	FALSE	TRUE
PLEKHO1	TRUE	FALSE	FALSE	TRUE
PPP1R13B	TRUE	FALSE	FALSE	TRUE
PPP1R16B	TRUE	FALSE	FALSE	TRUE
PPP2R3A	TRUE	FALSE	FALSE	TRUE
PPP4C	TRUE	FALSE	FALSE	TRUE
PRICKLE2-AS1	TRUE	FALSE	FALSE	FALSE
PRMT1	TRUE	FALSE	FALSE	TRUE
PRMT7	TRUE	FALSE	FALSE	TRUE
PRR12	TRUE	FALSE	FALSE	FALSE
PRRG2	TRUE	FALSE	FALSE	TRUE
PRSS35	TRUE	FALSE	FALSE	TRUE
PSKH1	TRUE	FALSE	FALSE	TRUE
PSMA4	TRUE	FALSE	FALSE	TRUE
PSMB10	TRUE	FALSE	FALSE	TRUE
PSMD6	TRUE	FALSE	FALSE	TRUE
PSMD6-AS2	TRUE	FALSE	FALSE	FALSE
PTGIS	TRUE	FALSE	FALSE	TRUE
PTN	TRUE	FALSE	FALSE	TRUE
PTPRF	TRUE	FALSE	FALSE	TRUE
PUS7	TRUE	FALSE	FALSE	TRUE
R3HDM2	TRUE	FALSE	FALSE	TRUE
RAI1	TRUE	FALSE	FALSE	TRUE
RANBP10	TRUE	FALSE	FALSE	TRUE
RANGAP1	TRUE	FALSE	FALSE	TRUE
RBX1	TRUE	FALSE	FALSE	TRUE
RCN3	TRUE	FALSE	FALSE	TRUE
REEP2	TRUE	FALSE	FALSE	TRUE
RER1	TRUE	FALSE	FALSE	TRUE
RERE	TRUE	FALSE	FALSE	TRUE
RFTN2	TRUE	FALSE	FALSE	TRUE
RILPL1	TRUE	FALSE	FALSE	FALSE
RILPL2	TRUE	FALSE	FALSE	FALSE
RLTPR	TRUE	FALSE	FALSE	FALSE
RPS19BP1	TRUE	FALSE	FALSE	TRUE
RRAS	TRUE	FALSE	FALSE	TRUE
SATB2-AS1	TRUE	FALSE	FALSE	TRUE
SBNO1	TRUE	FALSE	FALSE	TRUE
SCAF1	TRUE	FALSE	FALSE	TRUE
SCAND2P	TRUE	FALSE	FALSE	FALSE
SCARA3	TRUE	FALSE	FALSE	TRUE
SEPT3	TRUE	FALSE	FALSE	TRUE
SERPING1	TRUE	FALSE	FALSE	TRUE
SETD8	TRUE	FALSE	FALSE	TRUE
SEZ6L2	TRUE	FALSE	FALSE	TRUE
SF3B1	TRUE	FALSE	FALSE	TRUE
SFMBT1	TRUE	FALSE	FALSE	TRUE
SGSM2	TRUE	FALSE	FALSE	TRUE
SHISA8	TRUE	FALSE	FALSE	FALSE
SHMT2	TRUE	FALSE	FALSE	TRUE
SLC12A4	TRUE	FALSE	FALSE	TRUE
SLC32A1	TRUE	FALSE	FALSE	TRUE
SLC35G2	TRUE	FALSE	FALSE	TRUE
SLC38A7	TRUE	FALSE	FALSE	TRUE
SLC45A1	TRUE	FALSE	FALSE	FALSE
SLC4A10	TRUE	FALSE	FALSE	TRUE
SLC7A6	TRUE	FALSE	FALSE	TRUE
SLC7A6OS	TRUE	FALSE	FALSE	TRUE
SMCR5	TRUE	FALSE	FALSE	TRUE
SMDT1	TRUE	FALSE	FALSE	FALSE
SMG6	TRUE	FALSE	FALSE	TRUE
SMIM15	TRUE	FALSE	FALSE	FALSE
SMIM4	TRUE	FALSE	FALSE	FALSE
SNAP91	TRUE	FALSE	FALSE	TRUE
SNORD19	TRUE	FALSE	FALSE	FALSE
SNORD19B	TRUE	FALSE	FALSE	FALSE
SNORD63	TRUE	FALSE	FALSE	FALSE
SNORD67	TRUE	FALSE	FALSE	FALSE
SNORD69	TRUE	FALSE	FALSE	FALSE
SNORD91A	TRUE	FALSE	FALSE	FALSE
SNORD91B	TRUE	FALSE	FALSE	FALSE
SNRNP35	TRUE	FALSE	FALSE	TRUE
SOX2-OT	TRUE	FALSE	FALSE	TRUE
SPA17	TRUE	FALSE	FALSE	TRUE
SPCS1	TRUE	FALSE	FALSE	TRUE
SREBF1	TRUE	FALSE	FALSE	TRUE
SREBF2	TRUE	FALSE	FALSE	TRUE
SRPK2	TRUE	FALSE	FALSE	TRUE
SRR	TRUE	FALSE	FALSE	TRUE
ST3GAL3	TRUE	FALSE	FALSE	TRUE
STAB1	TRUE	FALSE	FALSE	TRUE
STAC3	TRUE	FALSE	FALSE	TRUE
STAG1	TRUE	FALSE	FALSE	TRUE
STAT6	TRUE	FALSE	FALSE	TRUE
SUFU	TRUE	FALSE	FALSE	TRUE
SUGP1	TRUE	FALSE	FALSE	TRUE
TAC3	TRUE	FALSE	FALSE	TRUE
TAF5	TRUE	FALSE	FALSE	TRUE
TAOK2	TRUE	FALSE	FALSE	TRUE
TBX6	TRUE	FALSE	FALSE	TRUE
TCF20	TRUE	FALSE	FALSE	TRUE
THAP11	TRUE	FALSE	FALSE	TRUE
THOC7	TRUE	FALSE	FALSE	TRUE
TM6SF2	TRUE	FALSE	FALSE	TRUE
TMCO6	TRUE	FALSE	FALSE	TRUE
TMEM110	TRUE	FALSE	FALSE	TRUE
TMEM110-MUSTN1	TRUE	FALSE	FALSE	FALSE
TMEM194A	TRUE	FALSE	FALSE	FALSE
TMEM219	TRUE	FALSE	FALSE	TRUE
TMX2	TRUE	FALSE	FALSE	FALSE
TMX2-CTNND1	TRUE	FALSE	FALSE	FALSE
TNFRSF13C	TRUE	FALSE	FALSE	TRUE
TOM1L2	TRUE	FALSE	FALSE	TRUE
TRIM8	TRUE	FALSE	FALSE	TRUE
TRMT61A	TRUE	FALSE	FALSE	TRUE
TSNAXIP1	TRUE	FALSE	FALSE	TRUE
TSR1	TRUE	FALSE	FALSE	TRUE
TSSK6	TRUE	FALSE	FALSE	TRUE
TYW5	TRUE	FALSE	FALSE	TRUE
UBE2Q2P1	TRUE	FALSE	FALSE	TRUE
UNC45A	TRUE	FALSE	FALSE	TRUE
USMG5	TRUE	FALSE	FALSE	TRUE
VPS45	TRUE	FALSE	FALSE	TRUE
VRK2	TRUE	FALSE	FALSE	TRUE
VSIG2	TRUE	FALSE	FALSE	TRUE
VTRNA1-1	TRUE	FALSE	FALSE	FALSE
VTRNA1-2	TRUE	FALSE	FALSE	FALSE
VTRNA1-3	TRUE	FALSE	FALSE	FALSE
WBP1L	TRUE	FALSE	FALSE	TRUE
WBP2NL	TRUE	FALSE	FALSE	TRUE
WDR55	TRUE	FALSE	FALSE	TRUE
WDR73	TRUE	FALSE	FALSE	TRUE
XRCC3	TRUE	FALSE	FALSE	TRUE
YJEFN3	TRUE	FALSE	FALSE	TRUE
YPEL3	TRUE	FALSE	FALSE	TRUE
YPEL4	TRUE	FALSE	FALSE	TRUE
ZBTB39	TRUE	FALSE	FALSE	TRUE
ZC3H7B	TRUE	FALSE	FALSE	TRUE
ZDHHC5	TRUE	FALSE	FALSE	TRUE
ZFYVE21	TRUE	FALSE	FALSE	TRUE
ZMAT2	TRUE	FALSE	FALSE	TRUE
ZNF408	TRUE	FALSE	FALSE	TRUE
ZSCAN2	TRUE	FALSE	FALSE	TRUE
ZSWIM6	TRUE	FALSE	FALSE	FALSE

### Sheet: SNP-to-gene mapping
Genes mapped from 124 LD-independent, non-MHC region, autosomal SNPs with combined P-value < 5e-8 in PGC SCZ GWAS (phase 2). CHR and BP, GRCh37/hg19 genomic position; P-comb, combined GWAS p-value; SingleGeneLocus, whether there is a single protein-coding gene in the locus (boundaries defined by r2 > 0.6 SNPs +- 50kb); ProteinGenes or NonProteinGenes, Ensembl protein-coding genes or other genes i…
SNP	CHR	BP	P-comb	SingleGeneLocus	ProteinGenes	NonProteinGenes
rs1702294	1	98501984	3.362e-19	TRUE	DPYD	MIR137HG,MIR2682,MIR137
rs11191419	10	104612335	6.198e-19	FALSE	WBP1L,CYP17A1,C10orf32,AS3MT,CNNM2,NT5C2	C10orf32-AS3MT,LOC729020
rs2007044	12	2344960	3.217e-18	TRUE	CACNA1C	CACNA1C-AS4,CACNA1C-IT3
rs4129585	8	143312933	1.737e-15	TRUE	TSNARE1	LINC00051
rs35518360	4	103146890	7.98e-15	TRUE	SLC39A8	n/a
chr7_2025096_I	7	2025096	8.2e-15	TRUE	MAD1L1	MIR4655
rs4391122	5	60598543	1.099e-14	FALSE	SMIM15,ZSWIM6	n/a
rs2851447	12	123665113	1.859e-14	FALSE	ABCB9,OGFOD2,ARL6IP4,PITPNM2,MPHOSPH9,C12orf65,CDK2AP1,SBNO1,SETD8,RILPL2,SNRNP35,RILPL1	MIR4304,LOC100507091
chr2_200825237_I	2	200825237	5.652e-14	FALSE	C2orf69,TYW5,C2orf47	FONG
rs4702	15	91426560	8.296e-14	FALSE	FURIN,FES,MAN2A2,UNC45A,HDDC3	n/a
rs75968099	3	36858583	1.053e-13	TRUE	TRANK1	n/a
chr10_104957618_I	10	104957618	1.056e-13	TRUE	NT5C2	LOC729020
rs12887734	14	104046834	1.363e-13	FALSE	MARK3,CKB,TRMT61A,BAG5,APOPT1,KLC1,XRCC3,ZFYVE21,PPP1R13B	n/a
rs8042374	15	78908032	2.439e-13	FALSE	IREB2,PSMA4,CHRNA5,CHRNA3,CHRNB4	AGPHD1
rs13240464	7	110898915	3.034e-13	TRUE	IMMP2L	n/a
rs10791097	11	130718630	1.088e-12	TRUE	SNX19	n/a
rs11693094	2	185601420	1.53e-12	TRUE	ZNF804A	n/a
rs7893279	10	18745105	1.971e-12	TRUE	CACNB2	n/a
rs12826178	12	57622371	2.015e-12	FALSE	LRP1,NXPH4,SHMT2,NDUFA4L2,STAC3,R3HDM2	MIR1228
rs12129573	1	73768366	2.025e-12	FALSE	n/a	n/a
rs6704768	2	233592501	2.315e-12	FALSE	EFHD1,GIGYF2,KCNJ13,C2orf82,NGEF	n/a
rs55661361	11	124613957	2.804e-12	FALSE	SPA17,NRGN,VSIG2,ESAM,MSANTD2	n/a
rs9636107	18	53200117	3.337e-12	TRUE	TCF4	MIR4529
chr11_46350213_D	11	46350213	1.259e-11	FALSE	CREB3L1,DGKZ,MDK,CHRM4,AMBRA1,HARBI1,ATG13,ARHGAP1,ZNF408,F2,CKAP5	MIR4688,MIR3160-1,MIR3160-2,MIR5582,SNORD67
rs7907645	10	104423800	1.266e-11	FALSE	SUFU,TRIM8,ARL3	n/a
chr3_180594593_I	3	180594593	1.301e-11	FALSE	FXR1,DNAJC19	SOX2-OT
rs6065094	20	37453194	1.462e-11	FALSE	SLC32A1,ACTR5,PPP1R16B	n/a
rs11682175	2	57987593	1.473e-11	FALSE	n/a	n/a
rs950169	15	84706461	1.618e-11	FALSE	ADAMTSL3,GOLGA6L4,ZSCAN2,WDR73,NMB	EFTUD1P1,LOC100505679,LOC440300,LOC388152,LOC642423,DNM1P41,GOLGA6L5,UBE2Q2P1,LOC100506874,SCAND2P
rs72934570	18	53533189	1.971e-11	FALSE	n/a	n/a
rs6434928	2	198304577	2.064e-11	FALSE	ANKRD44,SF3B1,COQ10B,HSPD1,HSPE1,HSPE1-MOB4,MOB4,RFTN2,MARS2,BOLL,PLCL1	n/a
rs9607782	22	41587556	2.069e-11	FALSE	RBX1,EP300,L3MBTL2,CHADL,RANGAP1,ZC3H7B	MIR1281
rs36068923	8	111485761	2.607e-11	FALSE	n/a	n/a
rs17194490	3	2547786	2.692e-11	TRUE	CNTN4	n/a
rs2514218	11	113392994	2.749e-11	FALSE	ANKK1,DRD2	MIR4301
rs75059851	11	133822569	3.874e-11	TRUE	IGSF9B	LOC283174,MIR4697,LOC100128239
rs2535627	3	52845105	4.264e-11	FALSE	NISCH,STAB1,NT5DC2,SMIM4,PBRM1,GNL3,GLT8D1,SPCS1,NEK4,ITIH1,ITIH3,ITIH4,MUSTN1,TMEM110-MUSTN1,TMEM110,SFMBT1	SNORD19,SNORD19B,SNORD69
rs12691307	16	29939877	4.548e-11	FALSE	CDIPT,SEZ6L2,ASPHD1,KCTD13,TMEM219,TAOK2,HIRIP3,INO80E,DOC2A,C16orf92,FAM57B,ALDOA,PPP4C,TBX6,YPEL3,GDPD3,MAPK3,CORO1A	LOC440356
chr22_39987017_D	22	39987017	4.725e-11	FALSE	RPS19BP1,CACNA1I	n/a
rs7432375	3	136288405	7.264e-11	FALSE	PPP2R3A,MSL2,PCCB,STAG1,SLC35G2,NCK1	n/a
chr18_52749216_D	18	52749216	8.032e-11	FALSE	n/a	n/a
rs111294930	5	152177121	1.055e-10	FALSE	n/a	n/a
rs2973155	5	152608619	1.114e-10	FALSE	n/a	n/a
rs4523957	17	2208899	2.862e-10	FALSE	SMG6,SRR,TSR1,SGSM2	SNORD91B,SNORD91A
rs12704290	7	86427626	3.332e-10	FALSE	GRM3,KIAA1324L	n/a
rs12903146	15	61854663	3.384e-10	FALSE	n/a	n/a
rs11210892	1	44100084	3.394e-10	FALSE	PTPRF,KDM4A,ST3GAL3	KDM4A-AS1
rs2905426	19	19478022	3.634e-10	FALSE	NCAN,HAPLN4,TM6SF2,SUGP1,MAU2,GATAD2A,TSSK6,NDUFA13,YJEFN3,CILP2,PBX4	n/a
rs140505938	1	150031490	4.487e-10	FALSE	OTUD7B,VPS45,PLEKHO1,ANP32E,CA14,APH1A,C1orf54,C1orf51,MRPS21	n/a
chr6_84280274_D	6	84280274	8.147e-10	FALSE	PRSS35,SNAP91	n/a
rs4648845	1	2387101	8.701e-10	FALSE	MORN1,RER1,PEX10,PLCH2,PANK4	n/a
rs7405404	16	13749859	1.009e-09	FALSE	n/a	n/a
rs6466055	7	104929064	1.127e-09	FALSE	LHFPL3,SRPK2,PUS7	LHFPL3-AS2,LOC100216546,LOC100216545,MLL5
chr1_8424984_D	1	8424984	1.166e-09	FALSE	SLC45A1,RERE	n/a
rs4766428	12	110723245	1.398e-09	TRUE	ATP2A2	n/a
rs10520163	4	170626552	1.465e-09	FALSE	NEK1,CLCN3,C4orf27	n/a
rs117074560	6	96459651	1.644e-09	TRUE	FUT9	n/a
rs6002655	22	42603814	1.709e-09	FALSE	CENPM,SEPT3,WBP2NL,NAGA,FAM109B,SMDT1,NDUFA6,CYP2D6,TCF20	LINC00634,NDUFA6-AS1,CYP2D7P1,LOC388906
chr2_146436222_I	2	146436222	1.814e-09	FALSE	n/a	n/a
rs9420	11	57510294	2.243e-09	FALSE	SERPING1,YPEL4,CLP1,ZDHHC5,MED19,TMX2,TMX2-CTNND1,C11orf31,BTBD18,CTNND1	MIR130A
rs11027857	11	24403620	2.554e-09	FALSE	n/a	n/a
rs1498232	1	30433951	2.86e-09	FALSE	n/a	n/a
rs3735025	7	137074844	3.278e-09	FALSE	PTN,DGKI	n/a
rs11139497	9	84739941	3.613e-09	TRUE	SPATA31D1	n/a
rs77149735	1	243555105	3.73e-09	TRUE	SDCCAG8	MIR4677
rs56205728	15	40567237	4.178e-09	FALSE	PAK6,C15orf56,ANKRD63,PLCB2,C15orf52,PHGR1,DISP2	n/a
rs2053079	19	30987423	4.489e-09	TRUE	ZNF536	n/a
rs16867576	5	88746331	4.606e-09	FALSE	n/a	n/a
rs4330281	3	17859366	4.642e-09	TRUE	TBC1D5	n/a
rs3849046	5	137851192	4.666e-09	FALSE	EGR1,ETF1,HSPA9	SNORD63
rs2693698	14	99719219	4.801e-09	TRUE	BCL11B	n/a
rs2332700	14	72417326	4.863e-09	TRUE	RGS6	n/a
rs1501357	5	45364875	5.046e-09	TRUE	HCN1	n/a
rs6984242	8	60700469	5.97e-09	FALSE	n/a	n/a
chr1_243881945_I	1	243881945	6.526e-09	FALSE	SDCCAG8,AKT3	n/a
rs79212538	5	151993104	7e-09	FALSE	n/a	n/a
rs3768644	2	72361505	7.388e-09	FALSE	CYP26B1,EXOC6B	n/a
rs77502336	11	123394636	7.539e-09	TRUE	GRAMD1B	n/a
rs6704641	2	200164252	8.333e-09	TRUE	SATB2	SATB2-AS1
rs59979824	2	193848340	8.408e-09	FALSE	n/a	n/a
rs1106568	4	176861301	9.469e-09	TRUE	GPM6A	n/a
rs10503253	8	4180844	1.058e-08	TRUE	CSMD1	n/a
rs10043984	5	137712121	1.091e-08	FALSE	CDC23,GFRA3,CDC25C,FAM53C,KDM3B,REEP2	n/a
rs11685299	2	225391296	1.115e-08	TRUE	CUL3	n/a
rs7819570	8	89588626	1.215e-08	TRUE	MMP16	n/a
rs715170	18	53795514	1.267e-08	FALSE	n/a	LOC100505474
rs9922678	16	9946319	1.28e-08	TRUE	GRIN2A	n/a
rs78322266	18	53063676	1.319e-08	TRUE	TCF4	MIR4529
rs2068012	14	30190316	1.411e-08	TRUE	PRKD1	MIR548AI
rs832187	3	63833050	1.432e-08	FALSE	C3orf49,THOC7,ATXN7,PSMD6	PSMD6-AS2,PRICKLE2-AS1
rs8044995	16	68189340	1.513e-08	FALSE	CTCF,RLTPR,ACD,PARD6A,ENKD1,C16orf86,GFOD2,RANBP10,TSNAXIP1,CENPT,THAP11,NUTF2,EDC4,NRN1L,PSKH1,CTRL,PSMB10,LCAT,SLC12A4,DPEP3,DPEP2,DDX28,NFATC3,ESRP2,PLA2G15,SLC7A6,SLC7A6OS,PRMT7	DUS2L
chr2_149429178_D	2	149429178	1.585e-08	TRUE	EPC2	n/a
rs8082590	17	17958402	1.769e-08	FALSE	RAI1,SREBF1,TOM1L2,LRRC48,ATPAF2,GID4,DRG2,MYO15A	SMCR5,MIR33B
rs12148337	15	70589272	1.787e-08	FALSE	n/a	n/a
rs12325245	16	58681393	1.873e-08	FALSE	CNOT1,SLC38A7	n/a
rs2239063	12	2511831	1.926e-08	TRUE	CACNA1C	n/a
rs12522290	5	152797656	1.988e-08	FALSE	n/a	n/a
rs10803138	1	243555219	2.031e-08	FALSE	SDCCAG8,AKT3	MIR4677
rs73229090	8	27442127	2.096e-08	FALSE	EPHX2,CLU,SCARA3	n/a
rs324017	12	57487814	2.125e-08	FALSE	GPR182,ZBTB39,TAC3,MYO1A,TMEM194A,NAB2,STAT6,LRP1	n/a
rs55833108	10	104741583	2.225e-08	FALSE	WBP1L,CYP17A1,C10orf32,AS3MT,CNNM2,NT5C2,INA,PCGF6,TAF5,USMG5,PDCD11,CALHM2,CALHM1	C10orf32-AS3MT,LOC729020,MIR1307
rs9841616	3	181167585	2.347e-08	FALSE	n/a	SOX2-OT
rs76869799	1	97834525	2.639e-08	TRUE	DPYD	DPYD-AS1
rs1339227	6	73155701	2.688e-08	TRUE	RIMS1	n/a
chr7_24747494_D	7	24747494	2.853e-08	FALSE	MPP6,DFNA5,OSBPL3	n/a
rs4388249	5	109036066	3.053e-08	TRUE	MAN2A1	LOC100289673
rs215411	4	23423603	3.056e-08	FALSE	n/a	MIR548AJ2
rs11740474	5	153680747	3.145e-08	TRUE	GALNT10	n/a
rs1023500	22	42340844	3.425e-08	FALSE	SREBF2,SHISA8,TNFRSF13C,CENPM,SEPT3,WBP2NL	MIR33A,LINC00634
rs12421382	11	109378071	3.695e-08	TRUE	C11orf87	n/a
rs211829	7	110048893	3.713e-08	FALSE	n/a	n/a
rs679087	12	29917265	3.906e-08	TRUE	TMTC1	n/a
rs75575209	2	58138192	3.949e-08	FALSE	VRK2,FANCL	n/a
rs7801375	7	131567263	4.417e-08	FALSE	n/a	n/a
rs14403	1	243663893	4.423e-08	FALSE	SDCCAG8,AKT3	n/a
rs6670165	1	177280121	4.448e-08	FALSE	n/a	FAM5B
rs7523273	1	207977083	4.468e-08	FALSE	CR1L,CD46,CD34	MIR29C,MIR29B2,LOC148696
rs7267348	20	48131036	4.559e-08	FALSE	KCNB1,PTGIS	n/a
rs4240748	12	92246786	4.591e-08	FALSE	n/a	n/a
rs2909457	2	162845855	4.615e-08	FALSE	SLC4A10,DPP4	n/a
rs56873913	19	50091199	4.686e-08	FALSE	FCGRT,RCN3,NOSIP,PRRG2,PRR12,RRAS,SCAF1,IRF3,BCL2L12,PRMT1	MIR5088
rs190065944	15	78859610	4.712e-08	FALSE	PSMA4,CHRNA5,CHRNA3	AGPHD1
rs10860964	12	103596455	4.843e-08	FALSE	n/a	n/a
chr5_140143664_I	5	140143664	4.849e-08	FALSE	CD14,TMCO6,NDUFA2,IK,WDR55,DND1,HARS,HARS2,ZMAT2,PCDHA1,PCDHA2,PCDHA3,PCDHA4,PCDHA5,PCDHA6,PCDHA7,PCDHA8,PCDHA9,PCDHA10,PCDHA11,PCDHA12,PCDHA13	MIR3655,VTRNA1-1,VTRNA1-2,VTRNA1-3

### Sheet: Long-range interactions
Evidence of long-range interactions for single protein-coding gene loci in "SNP-to-gene mapping" sheet. SNP_Won2016, index SNP ID used in developing human brain Hi-C data from Won et al. (Supp Table 24); IntGenes, genes that interact with credible SNPs in the locus; IsLongRange, whether the credible SNPs only show long-range interactions (i.e. interact with long-range genes but not with the gene …
SNP	GeneInLocus	SNP_Won2016	IntGenes	IsLongRange
rs1702294	DPYD	rs1702294	n/a	FALSE
rs2007044	CACNA1C	rs2007044	FKBP4,CACNA1C,ITFG2	FALSE
rs4129585	TSNARE1	rs4129585	TSNARE1	FALSE
rs35518360	SLC39A8	rs35518360	SLC9B1,BANK1,MANBA	TRUE
chr7_2025096_I	MAD1L1	rs10650434	INTS1,MAD1L1,NUDT1,EIF3B,SNX8,ADAP1,COX19,MAFK,ELFN1,ZFAND2A	FALSE
rs75968099	TRANK1	rs75968099	DCLK3	TRUE
chr10_104957618_I	NT5C2	rs202213518	CNNM2,NT5C2,INA	FALSE
rs13240464	IMMP2L	rs13240464	IMMP2L	FALSE
rs10791097	SNX19	rs10791097	ZBTB44,ST14,ADAMTS15,ADAMTS8	TRUE
rs11693094	ZNF804A	rs11693094	n/a	FALSE
rs7893279	CACNB2	rs7893279	MRC1,CACNB2	FALSE
rs9636107	TCF4	rs9636107	TCF4,RAB27B,DYNAP	FALSE
rs17194490	CNTN4	rs17194490	n/a	FALSE
rs75059851	IGSF9B	rs75059851	NCAPD3,JAM3	TRUE
rs4766428	ATP2A2	rs4766428	n/a	FALSE
rs117074560	FUT9	rs117074560	n/a	FALSE
rs11139497	SPATA31D1	rs11139497	n/a	FALSE
rs77149735	SDCCAG8	rs77149735	AKT3,ZBTB18,SDCCAG8	FALSE
rs2053079	ZNF536	rs2053079	VSTM2B	TRUE
rs4330281	TBC1D5	rs4330281	OXNAD1,DPH3,TBC1D5,SATB1,DAZL	FALSE
rs2693698	BCL11B	rs2693698	n/a	FALSE
rs2332700	RGS6	rs2332700	RGS6	FALSE
rs1501357	HCN1	rs1501357	HCN1	FALSE
rs77502336	GRAMD1B	rs77502336	n/a	FALSE
rs6704641	SATB2	rs6704641	PLCL1	TRUE
rs1106568	GPM6A	rs1106568	WDR17,GPM6A,SPATA4	FALSE
rs10503253	CSMD1	rs10503253	CSMD1	FALSE
rs11685299	CUL3	rs11685299	DOCK10	TRUE
rs7819570	MMP16	rs7819570	CNBD1	TRUE
rs9922678	GRIN2A	rs9922678	GRIN2A,TVP23A,ATF7IP2	FALSE
rs78322266	TCF4	rs78322266	TCF4	FALSE
rs2068012	PRKD1	rs2068012	SCFD1	TRUE
chr2_149429178_D	EPC2	rs200327371	MBD5,ORC4,KIF5C	TRUE
rs2239063	CACNA1C	rs2239063	CACNA1C,ADIPOR2	FALSE
rs76869799	DPYD	rs76869799	n/a	FALSE
rs1339227	RIMS1	rs1339227	KCNQ5,MB21D1,KHDC1,DPPA5	TRUE
rs4388249	MAN2A1	rs4388249	FER,TMEM232	TRUE
rs11740474	GALNT10	rs11740474	n/a	FALSE
rs12421382	C11orf87	rs12421382	n/a	FALSE
rs679087	TMTC1	rs679087	n/a	FALSE
