## Supplementary Tables for "Using brain cell-type-specific protein interactomes to interpret genetic data in schizophrenia": SCZ_Data_S4.xlsx

### Sheet: Overview
Data S4. Antibodies tested and used in this study.
Sheet name	Descriptoin
WB and IP antibodies	Antibodies tested in this study and their competency in western blot (WB) and immunoprecipitation (IP)
C4A antibodies	C4A antibodies tested for IP competency in this study

### Sheet: WB and IP antibodies
Antibodies tested in this study and their competency in western blot (WB) and immunoprecipitation (IP). Antibodies used in WB and/or IP experiments presented in this study are highlighted in yellow and specified by the "Used for" column; n/a, not tested or not applicable.
Type	Protein	Company	Catalog #	Species	Clonality	Isotype	WB Competent?	IP Competent?	Used for
Index Protein	CACNA1C	Alomone Labs	ACC-003	Rabbit	Polyclonal	IgG	yes	yes	WB and IP
		Alomone Labs	ACC-022	Rabbit	Polyclonal	IgG	no	n/a
		GeneTex	GTX41981	Mouse	Monoclonal	IgG1	no	no
	CACNB2	Abcam	ab49131	Rabbit	Polyclonal	IgG	yes	yes
		Abcam	ab93606	Mouse	Monoclonal	IgG1	no	no
		Abnova	H00000783-A01	Mouse	Polyclonal	IgG	yes	yes	WB
		Abnova	H00000783-M05	Mouse	Monoclonal	IgG2b	yes	no
		Abnova	MAB7895	Mouse	Monoclonal	IgG1	no	no
		Creative BioLabs	CBMAB-C2328-LY	Mouse	Monoclonal	IgG1	no	no
		FabGennix	CCB2-101AP	Rabbit	Polyclonal	IgG	no	n/a
		Rockland Immunochemicals	200-301-F06	Mouse	Monoclonal	IgG1	no	yes
		Santa Cruz Biotechnology	sc-81890	Mouse	Monoclonal	IgG1	yes	no
	CSMD1	Abcam	ab166908	Rabbit	Monoclonal	IgG	yes	yes	WB
		Novus Biologicals	NBP2-29341	Goat	Polyclonal	IgG	yes	yes
	CUL3	Abcam	ab75851	Rabbit	Monoclonal	IgG	no	no
		Abcam	ab108407	Rabbit	Monoclonal	IgG	no	no
		BD Biosciences	611848	Mouse	Monoclonal	IgG1	no	yes
		Bethyl Laboratories	A301-108A	Rabbit	Polyclonal	IgG	yes	yes
		Bethyl Laboratories	A301-109A	Rabbit	Polyclonal	IgG	yes	yes	WB and IP
		Bethyl Laboratories	A301-110A	Rabbit	Polyclonal	IgG	yes	yes
		Cell Signaling Technology	2759	Rabbit	Polyclonal	IgG	no	yes
	GRIN2A	Abcam	ab124913	Rabbit	Monoclonal	IgG	no	n/a
		Abcam	ab133265	Rabbit	Monoclonal	IgG	yes	yes	WB
		Abcam	ab14596	Rabbit	Polyclonal	IgG	no	n/a
		Alomone Labs	AGC-002	Rabbit	Polyclonal	IgG	no	n/a
		Cell Signaling Technology	4205	Rabbit	Polyclonal	IgG	no	n/a
		R&D Systems	PPS012	Rabbit	Polyclonal	IgG	no	n/a
		Santa Cruz Biotechnology	sc-390094	Mouse	Monoclonal	IgG1	no	n/a
		Santa Cruz Biotechnology	sc-515148	Mouse	Monoclonal	IgG2b	no	n/a
		Sigma-Aldrich	AB1555P	Rabbit	Polyclonal	IgG	yes	yes
		Sigma-Aldrich	04-901	Rabbit	Monoclonal	IgG	yes	n/a
		Thermo Fisher Scientific	A-6473	Rabbit	Polyclonal	IgG	no	n/a
	HCN1	Abcam	ab84816	Mouse	Monoclonal	IgG1	yes	n/a
		Proteintech Group	55222-1-AP	Rabbit	Polyclonal	IgG	yes	yes	WB and IP
	RIMS1	Alomone Labs	AIP-014	Rabbit	Polyclonal	IgG	no	no
		Bethyl Laboratories	A305-040A	Rabbit	Polyclonal	IgG	no	no
		Proteintech Group	24576-1-AP	Rabbit	Polyclonal	IgG	yes	yes	WB and IP
		Santa Cruz Biotechnology	sc-16676	Goat	Polyclonal	IgG	yes	no
		Santa Cruz Biotechnology	sc-368540	Rabbit	Polyclonal	IgG	yes	yes	IP (for RIMS1_wk4_2)
		SYnaptic SYstems	140 003	Rabbit	Polyclonal	IgG	yes	yes
		SYnaptic SYstems	140 203	Rabbit	Polyclonal	IgG	yes	no
	SATB2	Abcam	ab34735	Rabbit	Polyclonal	IgG	yes	n/a
		Abcam	ab51502	Mouse	Monoclonal	IgG1	yes	yes
		Abcam	ab92446	Rabbit	Monoclonal	IgG	yes	yes
	SYNGAP1	Abcam	ab3344	Rabbit	Polyclonal	IgG	no	no
		Abcam	ab77235	Rabbit	Monoclonal	IgG	no	no
		Cell Signaling Technology	5539	Rabbit	Monoclonal	IgG	yes	yes	WB and IP
		Cell Signaling Technology	5540	Rabbit	Monoclonal	IgG	yes	no
		Proteintech Group	19739-1-AP	Rabbit	Polyclonal	IgG	yes	yes
	TCF4	Abcam	ab217668	Rabbit	Monoclonal	IgG	yes	no
		GeneTex	GTX17912	Mouse	Monoclonal	IgG2a	yes	yes	WB
		Proteintech Group	22337-1-AP	Rabbit	Polyclonal	IgG	yes	yes
		Santa Cruz Biotechnology	sc-393255	Mouse	Monoclonal	IgG1	no	n/a
		Santa Cruz Biotechnology	sc-393407	Mouse	Monoclonal	IgG2a	yes	no
		Santa Cruz Biotechnology	sc-515325	Mouse	Monoclonal	IgG2a	no	n/a
	ZNF804A	DSHB	PCRP-ZNF804A-1H8	Mouse	Monoclonal	IgG2a	no	n/a
		GeneTex	GTX130124	Rabbit	Polyclonal	IgG	yes	no
		Sigma-Aldrich	MABN706	Mouse	Monoclonal	IgM	no	no
Index Protein Interactor	AKAP11	Invitrogen	PA5-103369	Rabbit	Polyclonal	IgG	yes	yes	WB and IP
	APLP2	Proteintech Group	15041-1-AP	Rabbit	Polyclonal	IgG	yes	n/a	WB
	ARID3B	Bethyl Laboratories	A302-565A	Rabbit	Polyclonal	IgG	yes	n/a	WB
	C3	Abcam	ab97462	Rabbit	Polyclonal	IgG	yes	n/a	WB
	CACNB3	Alomone Labs	ACC-008	Rabbit	Polyclonal	IgG	yes	n/a	WB
	CAMK2D	Abcam	ab181052	Rabbit	Monoclonal	IgG	yes	n/a	WB
	CHD4	Abcam	ab70469	Mouse	Monoclonal	IgG1	yes	n/a	WB
	CKB	Biorbyt	orb394920	Rabbit	Polyclonal	IgG	yes	n/a
		Proteintech Group	15137-1-AP	Rabbit	Polyclonal	IgG	yes	n/a
		Santa Cruz Biotechnology	sc-373686	Mouse	Monoclonal	IgG3	yes	yes
		Santa Cruz Biotechnology	sc-374072	Mouse	Monoclonal	IgG1	yes	no	WB
		Sino Biological	14415-T52	Rabbit	Polyclonal	IgG	yes	n/a
	CNTNAP1	Abcam	ab34151	Rabbit	Polyclonal	IgG	yes	n/a	WB
	COPS2	Proteintech Group	10969-2-AP	Rabbit	Polyclonal	IgG	yes	n/a	WB
	COPS5	Cell Signaling Technology	6895	Rabbit	Polyclonal	IgG	yes	n/a	WB
	COPS7A	Proteintech Group	16628-1-AP	Rabbit	Polyclonal	IgG	no	n/a
	COPS8	Proteintech Group	10089-2-AP	Rabbit	Polyclonal	IgG	no	n/a
	CTNND1	Bethyl Laboratories	A300-976A	Rabbit	Polyclonal	IgG	yes	yes
		Bethyl Laboratories	A300-977A	Rabbit	Polyclonal	IgG	yes	n/a
		Bethyl Laboratories	A300-978A	Rabbit	Polyclonal	IgG	yes	n/a
		Santa Cruz Biotechnology	sc-23872	Mouse	Monoclonal	IgG1	yes	n/a
		Santa Cruz Biotechnology	sc-23873	Mouse	Monoclonal	IgG1	yes	yes	WB and IP
		Proteintech Group	12180-1-AP	Rabbit	Polyclonal	IgG	yes	yes
	DISP2	Biorbyt	orb156591	Rabbit	Polyclonal	IgG	no	n/a
		Bioss Antibodies	bs-11588R	Rabbit	Polyclonal	IgG	no	n/a
		DSHB	F66A4B1	Mouse	Monoclonal	IgG1	no	n/a
		ProSci	4883	Rabbit	Polyclonal	IgG	no	n/a
		R&D Systems	MAB8434-SP	Mouse	Monoclonal	IgG2b	no	n/a
	ELAVL2	Proteintech Group	14008-1-AP	Rabbit	Polyclonal	IgG	yes	yes	WB
	ELAVL3	ABclonal	A6091	Rabbit	Polyclonal	IgG	yes	yes	WB and IP
	EPN2	Bethyl Laboratories	A305-510A	Rabbit	Polyclonal	IgG	yes	yes	WB and IP
	ERLIN2	Cell Signaling Technology	2959S	Rabbit	Polyclonal	IgG	no	n/a
	FMR1 (FMRP)	Abcam	ab17722	Rabbit	Polyclonal	IgG	yes	yes	WB and IP
	FXR1	Proteintech Group	13194-1-AP	Rabbit	Polyclonal	IgG	yes	n/a	WB
	GABBR2 (GABAB2)	Abcam	ab75838	Rabbit	Monoclonal	IgG	yes	yes	WB and IP
	GNAO1	Abcam	ab154001	Rabbit	Polyclonal	IgG	yes	n/a	WB
	HCN4	Abcam	ab32675	Rat	Monoclonal	IgG1	yes	yes	WB and IP
	HNRNPA2B1	Abcam	ab6102	Mouse	Monoclonal	IgG2a	yes	yes	WB and IP
	IGF2BP1	Proteintech Group	22803-1-AP	Rabbit	Polyclonal	IgG	yes	n/a	WB
	IGF2BP2	Abcam	ab124930	Rabbit	Monoclonal	IgG	yes	n/a	WB
	IGF2BP3	Bethyl Laboratories	A303-426A	Rabbit	Polyclonal	IgG	yes	n/a	WB
	INA	Abcam	ab40758	Rabbit	Monoclonal	IgG	yes	yes
		Bethyl Laboratories	A305-431A	Rabbit	Polyclonal	IgG	yes	yes
		Bethyl Laboratories	A305-441A	Rabbit	Polyclonal	IgG	yes	yes	WB and IP
		Santa Cruz Biotechnology	sc-271302	Mouse	Monoclonal	IgG1	yes	yes
		Santa Cruz Biotechnology	sc-58478	Mouse	Monoclonal	IgG1	yes	yes
	ISL1	Abcam	ab109517	Rabbit	Monoclonal	IgG	yes	n/a	WB
	KIAA1549	Bethyl Laboratories	A305-877A	Rabbit	Polyclonal	IgG	yes	yes	WB and IP
	LDB1	Novus Biologicals	NBP1-77832	Rabbit	Polyclonal	IgG	yes	yes	WB and IP
	MAP7D1	Abcam	ab98274	Rabbit	Polyclonal	IgG	no	n/a
		Abnova	PAB15739	Rabbit	Polyclonal	IgG	no	n/a
		Bioss Antibodies	BS-9314R	Rabbit	Polyclonal	IgG	no	n/a
		Bioworld Technology	BS72785	Rabbit	Polyclonal	IgG	no	n/a
		Bethyl Laboratories	A303-780A	Rabbit	Polyclonal	IgG	no	n/a
	MARK3	Abcam	ab52626	Rabbit	Monoclonal	IgG	yes	yes
		Bethyl Laboratories	A302-186A	Rabbit	Polyclonal	IgG	yes	yes
		LSBio	LS-B5226	Mouse	Polyclonal	IgG	yes	yes	WB and IP
		Santa Cruz Biotechnology	sc-365461	Mouse	Monoclonal	IgG3	no	n/a
		Santa Cruz Biotechnology	sc-376115	Mouse	Monoclonal	IgG2a	yes	n/a
		Santa Cruz Biotechnology	sc-376116	Mouse	Monoclonal	IgG1	yes	yes
	MEF2C	Abbexa	abx121440	Rabbit	Polyclonal	IgG	yes	yes
		Abcam	ab191092	Rabbit	Polyclonal	IgG	yes	no
		Atlas Antibodies	AMAb90727	Mouse	Monoclonal	IgG1	yes	yes	WB and IP
		Atlas Antibodies	AMAb90728	Mouse	Monoclonal	IgG1	yes	no
		CDI Laboratories	YP611.1.1D4	Mouse	Monoclonal	IgG2c	no	n/a
		Cell Signaling Technology	5030	Rabbit	Monoclonal	IgG	no	no
		DSHB	PCRP-MEF2C-1D4	Mouse	Monoclonal	IgG2c	no	n/a
		GeneTex	GTX105433	Rabbit	Polyclonal	IgG	yes	no
		Novus Biologicals	NBP1-89468	Rabbit	Polyclonal	IgG	no	no
		Proteintech Group	10056-1-AP	Rabbit	Polyclonal	IgG	no	no
		Santa Cruz Biotechnology	sc-365862	Mouse	Monoclonal	IgM	no	no
	MSI2	Abcam	ab76148	Rabbit	Monoclonal	IgG	yes	yes	WB and IP
	NEGR1	Proteintech Group	13674-1-AP	Rabbit	Polyclonal	IgG	yes	yes	WB and IP
	NSG1	Millipore Sigma	SAB4501190	Rabbit	Polyclonal	IgG	yes	n/a	WB
	PARP1	Proteintech Group	13371-1-AP	Rabbit	Polyclonal	IgG	yes	n/a	WB
	PCDHA2	Proteintech Group	10127-2-AP	Rabbit	Polyclonal	IgG	yes	yes	WB and IP
	PCDHB5	Proteintech Group	19609-1-AP	Rabbit	Polyclonal	IgG	yes	n/a	WB
	PCM1	Bethyl Laboratories	A301-150A	Rabbit	Polyclonal	IgG	yes	n/a	WB
	PDE4B	Cell Signaling Technology	72096S	Rabbit	Monoclonal	IgG	yes	yes	WB and IP
	PLEKHO1	Abnova	H00051177-M01A	Mouse	Monoclonal	IgM	no	n/a
		Atlas Antibodies	HPA061018	Rabbit	Polyclonal	IgG	no	n/a
		Bioss Antibodies	bs-1330R	Rabbit	Polyclonal	IgG	no	n/a
		GeneTex	GTX81213	Rabbit	Polyclonal	IgG	no	n/a
		LSBio	LS-C401532	Rabbit	Polyclonal	IgG	no	n/a
		Novus Biologicals	H00051177-B01P	Mouse	Polyclonal	IgG	no	n/a
		Proteintech Group	24883-1-AP	Rabbit	Polyclonal	IgG	no	n/a
		Santa Cruz Biotechnology	sc-376060	Mouse	Monoclonal	IgG1	no	n/a
		Santa Cruz Biotechnology	sc-376355	Mouse	Monoclonal	IgG2a	no	n/a
	PTPRF	BD Biosciences	610351	Mouse	Monoclonal	IgG2a	no	n/a
		Cell Signaling Technology	17164	Rabbit	Polyclonal	IgG	no	n/a
		Novus Biologicals	NBP2-42172	Mouse	Monoclonal	IgG2a	no	n/a
		Sigma-Aldrich	SAB4200320	Rabbit	Polyclonal	IgG	no	n/a
	PYGB	Proteintech Group	12075-1-AP	Rabbit	Polyclonal	IgG	yes	n/a	WB
	RALY	Abcam	ab170105	Rabbit	Monoclonal	IgG	yes	n/a	WB
	RUNX1T1	Abcam	ab124269	Rabbit	Polyclonal	IgG	yes	n/a	WB
	SEMA4C	Abcam	ab135856	Rabbit	Polyclonal	IgG	yes	yes
		Abcam	ab171559	Rabbit	Polyclonal	IgG	yes	yes
		Invitrogen	PA5-47814	Sheep	Polyclonal	IgG	yes	n/a
		R&D Systems	MAB6125	Mouse	Monoclonal	IgG1	no	n/a
		Santa Cruz Biotechnology	sc-136445	Mouse	Monoclonal	IgG1	yes	yes	WB and IP
	SF3B1	Cell Signaling Technology	14434S	Rabbit	Monoclonal	IgG	yes	yes	WB and IP
	SRPK2	Abcam	ab192238	Rabbit	Monoclonal	IgG	yes	n/a
		BD Biosciences	611118	Mouse	Monoclonal	IgG1	yes	n/a
		Bethyl Laboratories	A302-467A	Rabbit	Polyclonal	IgG	yes	yes	WB and IP
		Proteintech Group	25417-1-AP	Rabbit	Polyclonal	IgG	yes	yes
		Santa Cruz Biotechnology	sc-136078	Mouse	Monoclonal	IgG1	yes	yes
	TMCC2	Abcam	ab179669	Rabbit	Polyclonal	IgG	yes	no
		Invitrogen	PA5-69174	Rabbit	Polyclonal	IgG	no	n/a
		Proteintech Group	25042-1-AP	Rabbit	Polyclonal	IgG	no	n/a
	XRCC5	Abcam	ab80592	Rabbit	Monoclonal	IgG	yes	n/a	WB
	XRCC6	Abcam	ab92450	Rabbit	Monoclonal	IgG	yes	n/a	WB
V5 Tag	V5	MBL	M167-11	Mouse	Monoclonal	IgG2a	yes	yes	IP (for TCF4)
Housekeeping	ACTB	Abcam	ab8227	Rabbit	Polyclonal	IgG	yes	n/a	WB
Isotype Control	-	Cell Signaling Technology	5415	Mouse	Monoclonal	IgG1	n/a	n/a	IP control
	-	Cell Signaling Technology	61656	Mouse	Monoclonal	IgG2a	n/a	n/a	IP control
	-	Cell Signaling Technology	3900	Rabbit	Monoclonal	IgG	n/a	n/a	IP control
	-	Sigma-Aldrich	I5006	Rabbit	Polyclonal	IgG	n/a	n/a	IP control

### Sheet: C4A antibodies
C4A antibodies tested for IP competency in this study.
Company	Catalog #	Species	Clonality
Dako	F0169	Rabbit	Polyclonal
Fabgennix	C4A-101AP	Rabbit	Polyclonal
HyCult	HM2229	Mouse	Monoclonal
HyCult	HM2230	Mouse	Monoclonal
Invitrogen	LF-MA0188	Mouse	Monoclonal
LSBio	LS-C62052	Mouse	Monoclonal
Proteintech Group	22233-1-AP	Rabbit	Monoclonal
Quidel	A211	Mouse	Monoclonal
Quidel	A213	Mouse	Monoclonal
Quidel	A251	Mouse	Monoclonal
Quidel	A305	Goat	Polyclonal
