## Supplementary Tables for "Using brain cell-type-specific protein interactomes to interpret genetic data in schizophrenia": SCZ_Data_S7.xlsx

### Sheet: Summary
Data S7. Summary of interactions tested in forward or reverse IP-WB validation experiments. Validated, whether interaction was detected in ≥ 1 validation experiment; Forward or Reverse IP-WB, whether interaction was detected in forward or reverse IP-WB, respectively (NA, not applicble, meaning validation was not performed/not possible); InWeb or BioPlex, whether interaction is a known interaction…
Bait	Interactor	Validated	Forward IP-WB	Reverse IP-WB	InWeb	BioPlex	Number of IPs	IP names	Bait logFC	Interactor logFC
CACNA1C	APLP2	TRUE	TRUE	NA	FALSE	FALSE	4	CACNA1C_wk3_1, CACNA1C_wk3_2, CACNA1C_wk4_1, CACNA1C_wk7	2, 1.7, 1.8, 1.2	0.93, 1.21, 0.83, 0.87
CACNA1C	C3	TRUE	TRUE	NA	FALSE	FALSE	1	CACNA1C_wk4_2	1	0.96
CACNA1C	CACNB3	TRUE	TRUE	NA	TRUE	FALSE	5	CACNA1C_wk3_1, CACNA1C_wk3_2, CACNA1C_wk4_1, CACNA1C_wk4_2, CACNA1C_wk7	2, 1.7, 1.8, 1, 1.2	1.59, 1.56, 1.42, 0.94, 0.91
CACNA1C	FXR1	TRUE	TRUE	NA	FALSE	FALSE	1	CACNA1C_wk4_2	1	0.14
CACNA1C	HNRNPA2B1	TRUE	TRUE	NA	FALSE	FALSE	1	CACNA1C_wk4_2	1	1.82
CACNA1C	KIAA1549	TRUE	NA	TRUE	FALSE	FALSE	1	CACNA1C_wk3_1	2	0.52
CACNA1C	MEF2C	TRUE	TRUE	TRUE	FALSE	FALSE	2	CACNA1C_wk3_1, CACNA1C_wk3_2	2, 1.7	1.23, 1.38
CACNA1C	MSI2	TRUE	NA	TRUE	FALSE	FALSE	1	CACNA1C_wk4_2	1	0.95
CACNA1C	NSG1	TRUE	TRUE	NA	FALSE	FALSE	3	CACNA1C_wk3_2, CACNA1C_wk4_1, CACNA1C_wk7	1.7, 1.8, 1.2	1.21, 0.95, 0.62
CACNA1C	PCDHA2	TRUE	NA	TRUE	FALSE	FALSE	1	CACNA1C_wk7	1.2	0.65
CACNA1C	PCDHB5	TRUE	TRUE	NA	FALSE	FALSE	3	CACNA1C_wk3_2, CACNA1C_wk4_1, CACNA1C_wk7	1.7, 1.8, 1.2	1.15, 0.81, 0.63
CACNA1C	PDE4B	TRUE	NA	TRUE	FALSE	FALSE	1	CACNA1C_wk4_2	1	0.12
CACNA1C	RALY	TRUE	TRUE	NA	FALSE	FALSE	1	CACNA1C_wk4_2	1	1.71
CACNA1C	SEMA4C	TRUE	TRUE	TRUE	FALSE	FALSE	1	CACNA1C_wk4_1	1.8	0.60
CACNA1C	SF3B1	TRUE	NA	TRUE	FALSE	FALSE	1	CACNA1C_wk4_2	1	1.01
CUL3	CKB	TRUE	TRUE	NA	TRUE	FALSE	1	CUL3_wk7	1.2	0.67
CUL3	COPS2	FALSE	FALSE	NA	TRUE	TRUE	1	CUL3_wk7	1.2	1.65
CUL3	COPS5	TRUE	TRUE	NA	TRUE	TRUE	1	CUL3_wk7	1.2	1.92
HCN1	AKAP11	TRUE	TRUE	FALSE	FALSE	FALSE	1	HCN1_wk2	1.1	1.54
HCN1	ARID3B	TRUE	TRUE	NA	FALSE	FALSE	5	HCN1_wk2, HCN1_wk3, HCN1_wk4, HCN1_wk7_1, HCN1_wk7_2	1.1, 0.88, 1.2, 1.4, 0.72	1.03, 1.05, 0.47, 0.67, 0.48
HCN1	C3	TRUE	TRUE	NA	FALSE	TRUE	5	HCN1_wk2, HCN1_wk3, HCN1_wk4, HCN1_wk7_1, HCN1_wk7_2	1.1, 0.88, 1.2, 1.4, 0.72	1.40, 1.35, 1.19, 1.78, 0.87
HCN1	FMR1	TRUE	NA	TRUE	FALSE	FALSE	3	HCN1_wk2, HCN1_wk3, HCN1_wk7_1	1.1, 0.88, 1.4	0.40, 0.23, 0.20
HCN1	HCN4	TRUE	TRUE	TRUE	TRUE	TRUE	5	HCN1_wk2, HCN1_wk3, HCN1_wk4, HCN1_wk7_1, HCN1_wk7_2	1.1, 0.88, 1.2, 1.4, 0.72	0.96, 0.80, 1.02, 1.07, 0.49
HCN1	HNRNPA2B1	TRUE	NA	TRUE	FALSE	FALSE	2	HCN1_wk2, HCN1_wk3	1.1, 0.88	0.36, 0.32
HCN1	INA	TRUE	TRUE	TRUE	FALSE	FALSE	2	HCN1_wk4, HCN1_wk7_2	1.2, 0.72	0.69, 0.33
HCN1	MARK3	TRUE	TRUE	TRUE	FALSE	FALSE	3	HCN1_wk3, HCN1_wk4, HCN1_wk7_1	0.88, 1.2, 1.4	0.28, 0.45, 0.36
HCN1	PARP1	TRUE	TRUE	NA	FALSE	FALSE	3	HCN1_wk2, HCN1_wk3, HCN1_wk7_1	1.1, 0.88, 1.4	0.74, 0.78, 0.27
HCN1	PCDHA2	TRUE	NA	TRUE	FALSE	FALSE	2	HCN1_wk7_1, HCN1_wk7_2	1.4, 0.72	0.72, 0.63
HCN1	PYGB	TRUE	TRUE	NA	FALSE	FALSE	5	HCN1_wk2, HCN1_wk3, HCN1_wk4, HCN1_wk7_1, HCN1_wk7_2	1.1, 0.88, 1.2, 1.4, 0.72	0.94, 0.96, 1.32, 1.40, 0.83
HCN1	SEMA4C	TRUE	TRUE	TRUE	FALSE	FALSE	1	HCN1_wk7_1	1.4	0.37
HCN1	SRPK2	TRUE	TRUE	TRUE	FALSE	FALSE	1	HCN1_wk7_1	1.4	0.24
HCN1	SYNGAP1	TRUE	TRUE	NA	FALSE	FALSE	2	HCN1_wk2, HCN1_wk7_1	1.1, 1.4	0.52, 0.38
RIMS1	CAMK2D	FALSE	FALSE	NA	FALSE	FALSE	2	RIMS1_wk4_1, RIMS1_wk4_2	1.1, 1.5	0.66, 1.48
RIMS1	FXR1	TRUE	TRUE	NA	FALSE	FALSE	1	RIMS1_wk4_1	1.1	0.84
RIMS1	GABBR2	TRUE	NA	TRUE	FALSE	FALSE	1	RIMS1_wk4_1	1.1	0.77
RIMS1	MARK3	TRUE	TRUE	TRUE	FALSE	FALSE	1	RIMS1_wk4_1	1.1	0.81
RIMS1	PCM1	FALSE	FALSE	NA	FALSE	FALSE	1	RIMS1_wk4_2	1.5	2.23
RIMS1	RALY	TRUE	TRUE	NA	FALSE	FALSE	1	RIMS1_wk4_1	1.1	1.26
RIMS1	SRPK2	TRUE	TRUE	TRUE	FALSE	FALSE	1	RIMS1_wk4_2	1.5	0.66
SYNGAP1	CHD4	FALSE	FALSE	NA	FALSE	FALSE	3	SYNGAP1_wk3, SYNGAP1_wk4_1, SYNGAP1_wk4_2	1.2, 1.1, 1.1	0.46, 0.45, 0.74
SYNGAP1	CNTNAP1	TRUE	TRUE	NA	FALSE	FALSE	5	SYNGAP1_wk2, SYNGAP1_wk3, SYNGAP1_wk4_1, SYNGAP1_wk4_2, SYNGAP1_wk7	0.75, 1.2, 1.1, 1.1, 1.6	0.93, 1.54, 1.37, 1.45, 1.77
SYNGAP1	CTNND1	TRUE	TRUE	FALSE	FALSE	FALSE	3	SYNGAP1_wk4_1, SYNGAP1_wk4_2, SYNGAP1_wk7	1.1, 1.1, 1.6	0.34, 0.48, 0.33
SYNGAP1	ELAVL2	TRUE	TRUE	NA	FALSE	FALSE	3	SYNGAP1_wk4_1, SYNGAP1_wk4_2, SYNGAP1_wk7	1.1, 1.1, 1.6	0.39, 0.50, 0.48
SYNGAP1	ELAVL3	TRUE	NA	TRUE	FALSE	FALSE	4	SYNGAP1_wk3, SYNGAP1_wk4_1, SYNGAP1_wk4_2, SYNGAP1_wk7	1.2, 1.1, 1.1, 1.6	0.55, 0.51, 0.62, 0.51
SYNGAP1	EPN2	TRUE	NA	TRUE	FALSE	FALSE	1	SYNGAP1_wk4_2	1.1	0.94
SYNGAP1	FMR1	TRUE	NA	TRUE	FALSE	FALSE	2	SYNGAP1_wk4_1, SYNGAP1_wk4_2	1.1, 1.1	0.24, 0.68
SYNGAP1	FXR1	TRUE	TRUE	NA	FALSE	FALSE	3	SYNGAP1_wk3, SYNGAP1_wk4_1, SYNGAP1_wk4_2	1.2, 1.1, 1.1	0.43, 0.41, 0.44
SYNGAP1	GNAO1	TRUE	TRUE	NA	FALSE	FALSE	4	SYNGAP1_wk3, SYNGAP1_wk4_1, SYNGAP1_wk4_1, SYNGAP1_wk7	1.2, 1.1, 1.1, 1.6	0.53, 0.48, 0.61, 0.62
SYNGAP1	IGF2BP1	TRUE	TRUE	NA	FALSE	FALSE	2	SYNGAP1_wk3, SYNGAP1_wk4_2	1.2, 1.1	0.34, 0.69
SYNGAP1	IGF2BP2	TRUE	TRUE	NA	FALSE	FALSE	2	SYNGAP1_wk3, SYNGAP1_wk4_2	1.2, 1.1	0.28, 0.67
SYNGAP1	IGF2BP3	TRUE	TRUE	NA	FALSE	FALSE	2	SYNGAP1_wk3, SYNGAP1_wk4_2	1.2, 1.1	0.41, 0.68
SYNGAP1	ISL1	TRUE	TRUE	NA	FALSE	FALSE	5	SYNGAP1_wk2, SYNGAP1_wk3, SYNGAP1_wk4_1, SYNGAP1_wk4_2, SYNGAP1_wk7	0.75, 1.2, 1.1, 1.1, 1.6	0.86, 1.46, 1.55, 1.47, 0.98
SYNGAP1	LDB1	TRUE	TRUE	TRUE	FALSE	FALSE	4	SYNGAP1_wk3, SYNGAP1_wk4_1, SYNGAP1_wk4_2, SYNGAP1_wk7	1.2, 1.1, 1.1, 1.6	1.81, 1.85, 1.43, 1.60
SYNGAP1	NEGR1	TRUE	NA	TRUE	FALSE	FALSE	3	SYNGAP1_wk3, SYNGAP1_wk4_1, SYNGAP1_wk7	1.2, 1.1, 1.6	0.57, 1.20, 0.74
TCF4	CKB	TRUE	TRUE	NA	FALSE	FALSE	1	TCF4_wk1	1.3	0.40
TCF4	RUNX1T1	FALSE	FALSE	NA	TRUE	TRUE	1	TCF4_wk1	1.3	0.76
TCF4	XRCC5	TRUE	TRUE	NA	FALSE	FALSE	1	TCF4_wk1	1.3	0.42
TCF4	XRCC6	TRUE	TRUE	NA	FALSE	FALSE	1	TCF4_wk1	1.3	0.35

### Sheet: Forward_IPs
Bait	Interactor	Antibody for Bait (IP)	Antibody for Interactor (WB)	WB worked?	Interaction detected?
CACNA1C	HNRNPA2B1	Alomone, ACC-003	Abcam, ab6102	yes	yes		Total number of tested interactions (WB worked)	45/48
	RALY		Abcam, ab170105	yes	yes		Total number of validated interactions (interaction detected)	40/45
	CACNB3		Alamone, ACC-008	yes	yes
	NSG1		Millipore Sigma, SAB4501190	yes	yes		Validation rate	0.888889
	APLP2		Proteintech, 15041-1-AP	yes	yes
	FXR1		Proteintech, 13194-1-AP	yes	yes
	PCDHB5		Proteintech, 19609-1-AP	yes	yes
	MEF2C		Atlas Antibodies, AMAb90727	yes	yes
	SEMA4C		Santa Cruz, sc-136445	yes	yes
	C3		Abcam, ab97462	yes	yes
CUL3	CKB	Bethyl, A301-109A	Santa Cruz, sc-374072	yes	yes
	COPS7A		Proteintech, 16628-1-AP	no	na
	COPS5		Cell Signaling, 6895	yes	yes
	COPS8		Proteintech, 10089-2-AP	no	na
	COPS2		Proteintech, 10969-2-AP	yes	no
HCN1	MARK3	Proteintech, 55222-1-AP	LS Bio, LS-B5226	yes	yes
	SRPK2		Bethyl, A302-467A	yes	yes
	INA		Bethyl, A305-441A	yes	yes
	SYNGAP1		Cell Signaling, 5539S	yes	yes
	HCN4		Abcam, ab32675	yes	yes
	AKAP11		Invitrogen, PA5-103369	yes	yes
	PYGB		Proteintech, 12075-1-AP	yes	yes
	SEMA4C		Santa Cruz, sc-136445	yes	yes
	ARID3B		Bethyl, A302-565A	yes	yes
	PARP1		Proteintech, 13371-1-AP	yes	yes
	C3		Abcam, ab97462	yes	yes
RIMS1	FXR1	Proteintech, 24576-1-AP	Proteintech, 13194-1-AP	yes	yes
	MARK3		LS Bio, LS-B5226	yes	yes
	SRPK2		Bethyl, A302-467A	yes	yes
	RALY		Abcam, ab170105	yes	yes
	CAMK2D		Abcam, ab181052	yes	no
	PCM1		Bethyl, A301-150A	yes	no
SYNGAP1	FXR1	Cel Signaling, 5539	Proteintech, 13194-1-AP	yes	yes
	CTNND1 (p120)		Santa Cruz, sc-23873	yes	yes
	ERLIN2		Cell Signaling, 2959S	no	na
	CNTNAP1		Abcam, ab34151	yes	yes
	LDB1		Novus, NBP1-77832	yes	yes
	GNAO1		Abcam, ab154001	yes	yes
	ISL1		Abcam, ab109517	yes	yes
	IGF2BP1		Proteintech, 22803-1-AP	yes	yes
	IGF2BP2		Abcam, ab124930	yes	yes
	IGF2BP3		Bethyl, A303-426A	yes	yes
	ELAVL2		Proteintech, 14008-1-AP	yes	yes
	CHD4		Abcam, ab70469	yes	no
TCF4	CKB	GeneTex, GTX17912	Santa Cruz, sc-374072	yes	yes
	RUNX1T1		Abcam, ab124269	yes	no
	XRCC5		Abcam, ab80592	yes	yes
	XRCC6		Abcam, ab92450	yes	yes
FINEMAP/SMR genes in PGC3 SCZ GWAS loci
Other genes in PGC3 SCZ GWAS loci
SCHEMA genes with FDR ≤ 0.05
Validated in Pintacuda, Hsu et al

### Sheet: Reverse_IPs
Bait	Interactor	Antibody for Bait (IP)	Antibody for Interactor (WB)	IP worked?	WB worked?	Interaction detected?
SEMA4C	CACNA1C	Santa Cruz, sc-136445	Alomone: ACC-003	yes	yes	yes		Total number of tested baits (IP worked)	25/27
PDE4B		Cell Signaling, 72096S		yes	yes	yes		Total number of tested interactions (WB worked)	25/25
PCDHA2		Proteintech, 10127-2-AP		yes	yes	yes		Total number of validated interactions (interaction detected)	23/25
SF3B1		Cell Signaling, 14434S		yes	yes	yes
MSI2		Abcam, ab76148		yes	yes	yes		Validation rate	0.92
KIAA1549		Bethyl, A305-877A		yes	yes	yes
MEF2C		Atlas Antibodies, AMAb90727		yes	yes	yes
CKB	CUL3	Santa Cruz, sc-374072	Bethyl: A301-109A	no	na	na
MARK3	HCN1	LS Bio, LS-B5226	Proteintech: 55222-1-AP	yes	yes	yes
SRPK2		Bethyl, A302-467A		yes	yes	yes
INA		Bethyl, A305-441A		yes	yes	yes
PCDHA2		Proteintech, 10127-2-AP		yes	yes	yes
SEMA4C		Santa Cruz, sc-136445		yes	yes	yes
HCN4		Abcam, ab32675		yes	yes	yes
AKAP11		Invitrogen, PA5-103369		yes	yes	no
HNRNPA2B1		Abcam, ab6102		yes	yes	yes
FMR1 (FMRP)		Abcam, ab17722		yes	yes	yes
GABBR2 (GABAB2)	RIMS1	Abcam, ab75838	Proteintech: 24576-1-AP	yes	yes	yes
MARK3		LS Bio, LS-B5226		yes	yes	yes
SRPK2		Bethyl, A302-467A		yes	yes	yes
NEGR1	SYNGAP1	Proteintech, 13674-1-AP	Cel Signaling: 5539	yes	yes	yes
EPN2		Bethyl, A305-510A		yes	yes	yes
CTNND1 (p120)		Santa Cruz, sc-23873		yes	yes	no
LDB1		Novus, NBP1-77832		yes	yes	yes
ELAVL3		Abclonal, A6091		yes	yes	yes
FMR1 (FMRP)		Abcam, ab17722		yes	yes	yes
CKB	TCF4	Santa Cruz, sc-374072	GeneTex: GTX17912	no	na	na
FINEMAP/SMR genes in PGC3 SCZ GWAS loci
Other genes in PGC3 SCZ GWAS loci
SCHEMA genes with FDR ≤ 0.05
