## Supplementary Tables for "Using brain cell-type-specific protein interactomes to interpret genetic data in schizophrenia": SCZ_Data_S11.xlsx

### Sheet: Description
Data S11. Genetic risk enrichment in the interaction networks.
Sheet name	Description
MAGMA	SCZ, ADHD, ASD, BIP, MDD, or height common variant risk enrichment results calculated using MAGMA
MAGMA_META	Cross-ancestry meta-analysis for SCZ or height MAGMA results
GRS	SCZ or height common variant risk enrichment results calculated using the GRS method
KS	SCZ, ASD, DD rare variant risk or pLI score enrichment results calculated using KS tests
Column descriptions for MAGMA:
Column name	Description
Trait	GWAS trait (SCZ, ADHD, ASD, BIP, MDD, or height)
Network	Interaction network dervived from IPs
Population	European (EUR) or East Asian (EAS)
Interactors	# of interactor genes included for analysis
Non-interactors	# of non-interactors genes included for analysis
BETA	Enrichment coefficient (i.e. Regression coefficient in MAGMA gene set analysis model)
SE	Standard error of BETA
P	P-value of BETA
Column descriptions for MAGMA_META:
Column name	Description
Trait	GWAS trait (SCZ or height)
Network	Interaction network dervived from IPs
BETA	Enrichment coefficient (i.e. Regression coefficient in MAGMA gene set analysis model)
SE	Standard error of BETA
Z	Z-score of BETA
P	One-tailed P-vaule of the Z-score
QE	Test statistic for the test of heterogeneity (i.e. heterogeneity of cohorts)
QE_P	P-value of QE
H2	Estimated ratio of the total amount of variability in the effect size estimates to the amount of sampling variability
Column descriptions for GRS:
Column name	Description
Trait	GWAS trait (SCZ or height)
Network	Interaction network dervived from IPs
Population	European (EUR) or East Asian (EAS), or cross-ancestry meta-analysis
BETA	Enrichment coefficient (i.e. Regression coefficient of interactin term in linear model)
SE	Standard error of BETA
Z	Z-score of BETA
P	One-tailed P-vaule of the Z-score
QE	Test statistic for the test of heterogeneity (i.e. heterogeneity of cohorts)
QE_P	P-value of QE
H2	Estimated ratio of the total amount of variability in the effect size estimates to the amount of sampling variability
Column descriptions for KS:
Column name	Description
Score	Gene-based rare variant association or constraint score (SCHEMA P-value, ASD Q-value, DD P-value, or gnomAD pLI)
Network	Interaction network dervived from IPs
Interactors	# of interactor genes included for analysis
Non-interactors	# of non-interactors genes included for analysis
Alternative	Alternative hypothesis tested in the KS test (greater or less, cumulative distrubtion function of interactors lies above or below that of non-interactors, respectively)
Statistic	KS test statistic
P	One-tailed KS test P-value

### Sheet: MAGMA
Trait	Network	Population	Interactors	Non-interactors	BETA	SE	P
SCZ	all_combined	EAS	403	1154	0.23544	0.059182	3.66e-05
SCZ	all_combined	EUR	403	1153	0.2035	0.074315	0.0031283
SCZ	wk2_combined	EAS	173	708	0.29545	0.08768	0.00039408
SCZ	wk2_combined	EUR	173	707	0.090369	0.11389	0.21387
SCZ	wk3_combined	EAS	224	1003	0.044877	0.073061	0.26959
SCZ	wk3_combined	EUR	224	1003	0.15223	0.09358	0.052035
SCZ	wk4_combined	EAS	342	708	0.20373	0.070926	0.002082
SCZ	wk4_combined	EUR	342	708	0.28779	0.090479	0.00075884
SCZ	wk7_combined	EAS	363	758	0.29205	0.065642	4.78e-06
SCZ	wk7_combined	EUR	363	758	0.1253	0.083336	0.066503
SCZ	CACNA1C_combined	EAS	280	1097	0.085723	0.068778	0.10643
SCZ	CACNA1C_combined	EUR	280	1097	0.16315	0.088321	0.032477
SCZ	CUL3_wk7	EAS	59	236	-0.0078194	0.13528	0.52303
SCZ	CUL3_wk7	EUR	59	236	-0.14492	0.2072	0.75758
SCZ	HCN1_combined	EAS	346	811	0.26682	0.065815	2.7e-05
SCZ	HCN1_combined	EUR	346	810	0.15245	0.084439	0.035651
SCZ	RIMS1_combined	EAS	148	450	0.11914	0.098387	0.11321
SCZ	RIMS1_combined	EUR	148	450	0.10302	0.12168	0.19878
SCZ	SYNGAP1_combined	EAS	164	701	0.17782	0.090348	0.024699
SCZ	SYNGAP1_combined	EUR	164	701	0.078931	0.11884	0.25339
SCZ	TCF4_wk1	EAS	26	386	-0.19185	0.19519	0.83686
SCZ	TCF4_wk1	EUR	26	386	-0.23571	0.28456	0.796
ADHD	all_combined	EUR	403	1147	0.097468	0.060826	0.05465
ADHD	wk2_combined	EUR	173	707	-0.069793	0.088677	0.78426
ADHD	wk3_combined	EUR	224	1000	0.012536	0.072658	0.43152
ADHD	wk4_combined	EUR	342	706	0.033254	0.071881	0.32187
ADHD	wk7_combined	EUR	363	754	0.0482	0.065062	0.22949
ADHD	CACNA1C_combined	EUR	279	1092	-0.031709	0.071133	0.67208
ADHD	CUL3_wk7	EUR	59	236	0.021223	0.14312	0.44111
ADHD	HCN1_combined	EUR	346	806	0.081062	0.066152	0.11036
ADHD	RIMS1_combined	EUR	148	450	0.13264	0.096551	0.085029
ADHD	SYNGAP1_combined	EUR	164	701	0.0051263	0.090485	0.47742
ADHD	TCF4_wk1	EUR	26	385	0.15025	0.20819	0.23546
ASD	all_combined	EUR	403	1147	0.059652	0.05736	0.14927
ASD	wk2_combined	EUR	173	707	-0.046034	0.084749	0.70642
ASD	wk3_combined	EUR	224	1000	0.11299	0.071549	0.057296
ASD	wk4_combined	EUR	342	706	-0.016467	0.06853	0.59492
ASD	wk7_combined	EUR	363	754	0.2056	0.061863	0.00046047
ASD	CACNA1C_combined	EUR	279	1092	0.021981	0.067848	0.37301
ASD	CUL3_wk7	EUR	59	236	0.41756	0.13529	0.0011124
ASD	HCN1_combined	EUR	346	806	0.064541	0.063922	0.15644
ASD	RIMS1_combined	EUR	148	450	-0.051352	0.089712	0.71636
ASD	SYNGAP1_combined	EUR	164	701	0.12836	0.087506	0.071409
ASD	TCF4_wk1	EUR	26	385	0.21824	0.17872	0.11138
BIP	all_combined	EUR	403	1153	0.069767	0.075986	0.17935
BIP	wk2_combined	EUR	173	707	-0.080901	0.11326	0.76237
BIP	wk3_combined	EUR	224	1003	-0.0098043	0.098518	0.53963
BIP	wk4_combined	EUR	342	708	0.090883	0.093403	0.1654
BIP	wk7_combined	EUR	363	758	0.12046	0.085167	0.078783
BIP	CACNA1C_combined	EUR	280	1097	-0.056518	0.091717	0.73107
BIP	CUL3_wk7	EUR	59	236	0.11579	0.19557	0.27713
BIP	HCN1_combined	EUR	346	810	-0.0012025	0.084322	0.50569
BIP	RIMS1_combined	EUR	148	450	-0.024891	0.13131	0.57513
BIP	SYNGAP1_combined	EUR	164	701	0.20082	0.11984	0.047093
BIP	TCF4_wk1	EUR	26	386	0.36343	0.28871	0.10443
MDD	all_combined	EUR	402	1151	0.031246	0.067117	0.32081
MDD	wk2_combined	EUR	172	707	-0.1396	0.10258	0.91303
MDD	wk3_combined	EUR	222	1002	-0.0023385	0.084256	0.51107
MDD	wk4_combined	EUR	341	705	0.038997	0.081084	0.31533
MDD	wk7_combined	EUR	362	758	0.048493	0.075687	0.26093
MDD	CACNA1C_combined	EUR	278	1095	0.0067972	0.080315	0.46628
MDD	CUL3_wk7	EUR	59	236	-0.035686	0.16768	0.58419
MDD	HCN1_combined	EUR	345	810	0.051455	0.076731	0.25132
MDD	RIMS1_combined	EUR	148	450	0.070868	0.11239	0.26429
MDD	SYNGAP1_combined	EUR	164	700	0.087084	0.11078	0.21602
MDD	TCF4_wk1	EUR	26	384	-0.075237	0.24604	0.62004
height	all_combined	EAS	403	1152	0.028157	0.11373	0.40225
height	all_combined	EUR	403	1151	0.16566	0.13321	0.10694
height	wk2_combined	EAS	173	707	0.077957	0.16557	0.31895
height	wk2_combined	EUR	173	707	-0.069616	0.20801	0.63102
height	wk3_combined	EAS	224	1002	-0.15403	0.13985	0.86451
height	wk3_combined	EUR	224	1002	-0.11211	0.16361	0.75333
height	wk4_combined	EAS	342	707	-0.087647	0.12675	0.75529
height	wk4_combined	EUR	342	706	0.085066	0.15765	0.29481
height	wk7_combined	EAS	363	758	0.12846	0.1253	0.15274
height	wk7_combined	EUR	363	758	-0.10965	0.14307	0.7782
height	CACNA1C_combined	EAS	280	1096	0.21196	0.13226	0.054639
height	CACNA1C_combined	EUR	280	1095	0.17885	0.15591	0.12577
height	CUL3_wk7	EAS	59	236	0.28581	0.28559	0.15889
height	CUL3_wk7	EUR	59	236	0.1522	0.33863	0.32672
height	HCN1_combined	EAS	346	810	0.040978	0.12047	0.3669
height	HCN1_combined	EUR	346	810	0.04202	0.14908	0.38905
height	RIMS1_combined	EAS	148	450	0.15756	0.17331	0.18184
height	RIMS1_combined	EUR	148	450	0.23465	0.21249	0.13497
height	SYNGAP1_combined	EAS	164	701	-0.10433	0.16737	0.73338
height	SYNGAP1_combined	EUR	164	701	-0.16027	0.20955	0.77769
height	TCF4_wk1	EAS	26	385	-0.21835	0.41291	0.70138
height	TCF4_wk1	EUR	26	385	-0.62564	0.50747	0.89082

### Sheet: MAGMA_META
Trait	Network	BETA	SE	Z	P	QE	QE_P	H2
SCZ	all_combined	0.22128	0.0465918	4.74934	1.02e-06	0.113035	0.736715	0.113035
SCZ	wk2_combined	0.206243	0.0700608	2.94377	0.00162122	2.03586	0.153627	2.03586
SCZ	wk3_combined	0.0919442	0.0580232	1.58461	0.0565275	0.817635	0.365873	0.817635
SCZ	wk4_combined	0.240668	0.0562278	4.28024	9.33e-06	0.534623	0.46467	0.534623
SCZ	wk7_combined	0.218577	0.0519287	4.20918	1.28e-05	2.47078	0.11598	2.47078
SCZ	CACNA1C_combined	0.119621	0.0546833	2.18751	0.0143525	0.478408	0.489144	0.478408
SCZ	CUL3_wk7	-0.0619743	0.115745	-0.535437	0.703826	0.30697	0.579545	0.30697
SCZ	HCN1_combined	0.216723	0.0523067	4.14332	1.71e-05	1.14125	0.285388	1.14125
SCZ	RIMS1_combined	0.111933	0.0769338	1.45493	0.0728446	0.0106124	0.91795	0.0106124
SCZ	SYNGAP1_combined	0.13511	0.0725871	1.86135	0.0313474	0.438803	0.507701	0.438803
SCZ	TCF4_wk1	-0.209695	0.163731	-1.28073	0.899855	0.0161556	0.898858	0.0161556
height	all_combined	0.091485	0.0867632	1.05442	0.145845	0.616279	0.432433	0.616279
height	wk2_combined	0.0125529	0.130376	0.0962824	0.461648	0.308111	0.578842	0.308111
height	wk3_combined	-0.134711	0.106632	-1.26333	0.896765	0.0379328	0.845578	0.0379328
height	wk4_combined	-0.0106731	0.0993636	-0.107415	0.54277	0.728994	0.393209	0.728994
height	wk7_combined	0.0172882	0.0944671	0.183007	0.427396	1.56754	0.210565	1.56754
height	CACNA1C_combined	0.196764	0.101197	1.94436	0.0259262	0.0262262	0.871349	0.0262262
height	CUL3_wk7	0.224681	0.219102	1.02547	0.152572	0.0909721	0.762945	0.0909721
height	HCN1_combined	0.0414437	0.0942267	0.43983	0.33003	2.96e-05	0.995662	2.96e-05
height	RIMS1_combined	0.192191	0.134994	1.4237	0.0772673	0.0790397	0.778603	0.0790397
height	SYNGAP1_combined	-0.12917	0.131592	-0.981591	0.836849	0.0435082	0.834771	0.0435082
height	TCF4_wk1	-0.401072	0.321969	-1.24569	0.893561	0.387564	0.533583	0.387564

### Sheet: GRS
Trait	Network	Population	BETA	SE	Z	P	QE	QE_P	H2
SCZ	all_combined	EAS	0.128744	0.0290207	4.43627	4.58e-06	12.7874	0.0774618	1.82677
SCZ	all_combined	EUR	0.0546708	0.017118	3.19375	0.000702184	28.3041	0.781362	0.808689
SCZ	all_combined	meta-analysis	0.0823478	0.0151567	5.4331	2.7691e-08	4.84602	0.02771	4.84602
SCZ	wk2_combined	EAS	0.055509	0.0351643	1.57856	0.0572184	8.44617	0.294898	1.2066
SCZ	wk2_combined	EUR	0.0223271	0.0209583	1.06531	0.143368	38.3361	0.320639	1.09532
SCZ	wk2_combined	meta-analysis	0.03475	0.0185616	1.87215	0.030593	0.693878	0.404849	0.693878
SCZ	wk3_combined	EAS	0.127345	0.0348601	3.65304	0.000129576	13.3903	0.0631513	1.9129
SCZ	wk3_combined	EUR	0.00185325	0.0197835	0.0936764	0.462683	25.9415	0.866871	0.741186
SCZ	wk3_combined	meta-analysis	0.0474545	0.0179991	2.6365	0.00418833	9.61538	0.00192954	9.61538
SCZ	wk4_combined	EAS	0.0940655	0.0267654	3.51445	0.000220334	3.85696	0.796098	0.550994
SCZ	wk4_combined	EUR	0.0521985	0.0160244	3.25743	0.000562129	23.0519	0.939554	0.658627
SCZ	wk4_combined	meta-analysis	0.0676279	0.0142079	4.75988	9.68559e-07	1.79086	0.180821	1.79086
SCZ	wk7_combined	EAS	0.101887	0.0263136	3.87202	5.4e-05	12.3218	0.0904614	1.76025
SCZ	wk7_combined	EUR	0.00198891	0.015444	0.128782	0.448765	25.6587	0.875584	0.733105
SCZ	wk7_combined	meta-analysis	0.0385854	0.0134523	2.86832	0.00206332	11.0988	0.000863846	11.0988
SCZ	CACNA1C_combined	EAS	0.100328	0.0320158	3.1337	0.000863072	8.52544	0.288545	1.21792
SCZ	CACNA1C_combined	EUR	-0.0121593	0.018464	-0.658539	0.744904	38.5005	0.314068	1.10001
SCZ	CACNA1C_combined	meta-analysis	0.02832	0.0162917	1.7383	0.0410786	9.30564	0.0022845	9.30564
SCZ	CUL3_wk7	EAS	0.00171825	0.0325435	0.0527984	0.478946	8.51592	0.289303	1.21656
SCZ	CUL3_wk7	EUR	-0.0256744	0.0203399	-1.26227	0.896574	33.5312	0.539036	0.958034
SCZ	CUL3_wk7	meta-analysis	-0.015434	0.017611	-0.876384	0.809589	0.526528	0.46807	0.526528
SCZ	HCN1_combined	EAS	0.0730946	0.0279775	2.61262	0.00449253	14.6675	0.0405064	2.09535
SCZ	HCN1_combined	EUR	0.0274071	0.0164265	1.66847	0.0476111	31.6744	0.629449	0.904981
SCZ	HCN1_combined	meta-analysis	0.0437273	0.0143993	3.03677	0.00119563	2.03462	0.153753	2.03462
SCZ	RIMS1_combined	EAS	0.0222838	0.0287902	0.774006	0.219463	6.63343	0.468018	0.947633
SCZ	RIMS1_combined	EUR	0.0379106	0.0180753	2.09737	0.0179805	40.176	0.25162	1.14789
SCZ	RIMS1_combined	meta-analysis	0.0318723	0.0157068	2.02921	0.0212186	0.219742	0.639236	0.219742
SCZ	SYNGAP1_combined	EAS	0.0638372	0.0338416	1.88635	0.0296237	10.482	0.162865	1.49743
SCZ	SYNGAP1_combined	EUR	0.0220263	0.020151	1.09306	0.137183	21.5353	0.963832	0.615294
SCZ	SYNGAP1_combined	meta-analysis	0.0375556	0.0178086	2.10884	0.0174791	1.13368	0.286993	1.13368
SCZ	TCF4_wk1	EAS	-0.0547664	0.0538566	-1.01689	0.845398	6.18929	0.517829	0.884184
SCZ	TCF4_wk1	EUR	-0.0648211	0.0325705	-1.99018	0.976714	28.4138	0.776885	0.811824
SCZ	TCF4_wk1	meta-analysis	-0.0612069	0.028967	-2.11299	0.982699	0.0249688	0.874445	0.0249688
height	all_combined	EAS	0.013162	0.0284649	0.462393	0.3219	1.91874	0.964201	0.274106
height	all_combined	EUR	-0.0162031	0.0172775	-0.937819	0.825831	24.5072	0.907471	0.700205
height	all_combined	meta-analysis	-0.00504444	0.0149592	-0.337213	0.632022	0.783784	0.375986	0.783784
height	wk2_combined	EAS	0.0230501	0.0308383	0.747451	0.227396	7.7039	0.359426	1.10056
height	wk2_combined	EUR	-0.00171499	0.0208823	-0.0821266	0.532727	37.7141	0.346177	1.07755
height	wk2_combined	meta-analysis	0.00809615	0.0177049	0.457284	0.323733	0.445792	0.50434	0.445792
height	wk3_combined	EAS	-0.00592087	0.0337344	-0.175514	0.569662	1.27776	0.989025	0.182537
height	wk3_combined	EUR	-0.00290078	0.0207939	-0.139501	0.555473	32.7503	0.57717	0.935722
height	wk3_combined	meta-analysis	-0.00414545	0.0183591	-0.225799	0.589321	0.00563557	0.940159	0.00563557
height	wk4_combined	EAS	0.0148568	0.026629	0.557917	0.288451	3.93713	0.78699	0.562447
height	wk4_combined	EUR	-0.00336651	0.0157279	-0.214048	0.584745	34.0849	0.512118	0.973855
height	wk4_combined	meta-analysis	0.00369767	0.0142079	0.260255	0.397334	0.328934	0.566287	0.328934
height	wk7_combined	EAS	0.00733375	0.0260109	0.28195	0.388991	3.27281	0.858671	0.467544
height	wk7_combined	EUR	-0.0152484	0.0158362	-0.962878	0.832196	36.2274	0.411151	1.03507
height	wk7_combined	meta-analysis	-0.00661905	0.0140074	-0.472538	0.681728	0.519313	0.471135	0.519313
height	CACNA1C_combined	EAS	0.00625353	0.0344475	0.181538	0.427973	3.51499	0.833636	0.502141
height	CACNA1C_combined	EUR	0.00236365	0.0191978	0.123121	0.451006	33.3531	0.547724	0.952946
height	CACNA1C_combined	meta-analysis	0.00343396	0.0172374	0.199216	0.421047	0.0105471	0.918202	0.0105471
height	CUL3_wk7	EAS	-0.0165154	0.033888	-0.487353	0.686996	2.38805	0.935289	0.341149
height	CUL3_wk7	EUR	-0.0476115	0.0212234	-2.24335	0.987563	25.9175	0.867623	0.740501
height	CUL3_wk7	meta-analysis	-0.0361636	0.0183591	-1.9698	0.975569	0.601753	0.43791	0.601753
height	HCN1_combined	EAS	0.00481483	0.0275319	0.174882	0.430586	4.74481	0.691072	0.67783
height	HCN1_combined	EUR	0.00404441	0.0165557	0.244291	0.403503	32.3958	0.594465	0.925594
height	HCN1_combined	meta-analysis	0.00437778	0.0149592	0.292647	0.384896	0.000931966	0.975646	0.000931966
height	RIMS1_combined	EAS	0.00265204	0.0286381	0.0926054	0.463109	5.50046	0.599129	0.78578
height	RIMS1_combined	EUR	0.0126267	0.0177146	0.712783	0.23799	33.9013	0.521024	0.968608
height	RIMS1_combined	meta-analysis	0.00917021	0.0157068	0.583837	0.279665	0.0858369	0.769538	0.0858369
height	SYNGAP1_combined	EAS	0.0557344	0.0341451	1.63228	0.0513099	5.32488	0.620382	0.760696
height	SYNGAP1_combined	EUR	0.0153459	0.0208333	0.736606	0.230681	31.4992	0.637872	0.899978
height	SYNGAP1_combined	meta-analysis	0.0306545	0.0183591	1.66972	0.0474871	1.0526	0.304909	1.0526
height	TCF4_wk1	EAS	0.0459753	0.0414784	1.10841	0.133842	16.612	0.0200768	2.37314
height	TCF4_wk1	EUR	-0.0304169	0.0360385	-0.844012	0.800669	38.6046	0.309945	1.10299
height	TCF4_wk1	meta-analysis	0.00553247	0.0271088	0.204084	0.419144	1.94021	0.163646	1.94021

### Sheet: KS
Score	Network	Interactors	Non-interactors	Alternative	Statistic	P
SCHEMA P-value	all_combined	409	1139	greater	0.0470387	0.264021
SCHEMA P-value	wk2_combined	169	690	greater	0.0445416	0.583537
SCHEMA P-value	wk3_combined	217	979	greater	0.0255174	0.793485
SCHEMA P-value	wk4_combined	348	691	greater	0.0503269	0.309627
SCHEMA P-value	wk7_combined	367	753	greater	0.0335479	0.573844
SCHEMA P-value	CACNA1C_combined	284	1074	greater	0.0497023	0.329657
SCHEMA P-value	CUL3_wk7	58	226	greater	0.187519	0.0389324
SCHEMA P-value	HCN1_combined	342	803	greater	0.0597321	0.180591
SCHEMA P-value	RIMS1_combined	147	441	greater	0.102041	0.100669
SCHEMA P-value	SYNGAP1_combined	165	677	greater	0.0294078	0.794959
SCHEMA P-value	TCF4_wk1	25	396	greater	0.105556	0.592137
ASD Q-value	all_combined	396	1120	greater	0.073557	0.0421778
ASD Q-value	wk2_combined	172	686	greater	0.0349176	0.715095
ASD Q-value	wk3_combined	215	983	greater	0.107024	0.0175735
ASD Q-value	wk4_combined	334	694	greater	0.0689658	0.117078
ASD Q-value	wk7_combined	359	743	greater	0.0512452	0.280475
ASD Q-value	CACNA1C_combined	275	1077	greater	0.0983878	0.014391
ASD Q-value	CUL3_wk7	59	229	greater	0.169047	0.0684754
ASD Q-value	HCN1_combined	339	794	greater	0.0480707	0.333555
ASD Q-value	RIMS1_combined	148	439	greater	0.0705843	0.331909
ASD Q-value	SYNGAP1_combined	157	680	greater	0.091242	0.119583
ASD Q-value	TCF4_wk1	25	371	greater	0.274286	0.0294767
DD P-value	all_combined	327	880	greater	0.0180463	0.856171
DD P-value	wk2_combined	143	551	greater	3.82e-17	1
DD P-value	wk3_combined	182	761	greater	5.77e-17	1
DD P-value	wk4_combined	282	524	greater	0.0521493	0.368919
DD P-value	wk7_combined	302	580	greater	0.00801553	0.974804
DD P-value	CACNA1C_combined	220	844	greater	0.00159414	0.999113
DD P-value	CUL3_wk7	46	173	greater	0.345313	0.000172358
DD P-value	HCN1_combined	279	627	greater	0.0217455	0.833098
DD P-value	RIMS1_combined	128	336	greater	0.0438988	0.699601
DD P-value	SYNGAP1_combined	130	541	greater	0.0916678	0.171787
DD P-value	TCF4_wk1	14	296	greater	-1.11e-16	1
gnomAD pLI	all_combined	421	1199	less	0.0671878	0.0600139
gnomAD pLI	wk2_combined	177	729	less	0.0328056	0.735984
gnomAD pLI	wk3_combined	226	1039	less	0.0651452	0.206897
gnomAD pLI	wk4_combined	358	731	less	0.137575	0.000112046
gnomAD pLI	wk7_combined	381	793	less	0.0504976	0.269144
gnomAD pLI	CACNA1C_combined	292	1136	less	0.0802986	0.0500084
gnomAD pLI	CUL3_wk7	61	247	less	0.147408	0.119322
gnomAD pLI	HCN1_combined	356	842	less	0.0633857	0.133913
gnomAD pLI	RIMS1_combined	154	475	less	0.19717	0.000118305
gnomAD pLI	SYNGAP1_combined	171	723	less	0.0876222	0.11961
gnomAD pLI	TCF4_wk1	26	410	less	0.137336	0.397607
